# Emergence of two distinct SARS-CoV-2 Gamma variants and the rapid spread of P.1-like-II SARS-CoV-2 during the second wave of COVID-19 in Santa Catarina, Southern Brazil

**DOI:** 10.1101/2022.01.13.22268697

**Authors:** Dayane A. Padilha, Vilmar Benetti-Filho, Renato S. Moreira, Tatiany A. T. Soratto, Guilherme A. Maia, Ana P. Christoff, Fernando H. Barazzetti, Marcos A. Schörner, Fernanda L. Ferrari, Carolina L. Martins, Eric K. Kawagoe, Julia K. Wachter, Paula Sacchet, Antuani R. Baptistella, Aline D. Schlindwein, Bruna K. Coelho, Sandra B. Fernandes, Darcita B. Rovaris, Marlei P. D. Anjos, Fernanda R. Melo, Bianca Bittencourt, Sthefani Cunha, Karine L. Meneghetti, Nestor Wendt, Tamela Z. Madaloz, Marcus V. D. Rodrigues, Doris S. M. Souza, Milene H. Moraes, Rodrigo P. Baptista, Guilherme Toledo-Silva, Guilherme R. Maciel, Edmundo C. Grisard, Patrícia H. Stoco, Luiz F. V. Oliveira, Maria L. Bazzo, Gislaine Fongaro, Glauber Wagner

## Abstract

The Western mesoregion, the State of Santa Catarina (SC), Southern Brazil, was heavily affected as a whole by the COVID-19 pandemic in early 2021. This study aimed to evaluate the dynamics of the SARS-CoV-2 virus spreading patterns in the SC state through March 2020 to April 2021 using genomic surveillance. During this period, 23 distinct variants, including Beta and Gamma, among which, the Gamma and related lineages were predominant in the second pandemic wave within SC. A regionalization of P.1-like-II in the Western-SC region was observed, concomitant to the increase in cases, mortality, and case fatality rate (CFR) index. This is the first evidence of the regionalization of the SARS-CoV-2 in SC transmission and highlights the importance of tracking variants, dispersion, and impact of SARS-CoV-2 on the public health systems.
