## Supplementary Table 1 for "Emergence of two distinct SARS-CoV-2 Gamma variants and the rapid spread of P.1-like-II SARS-CoV-2 during the second wave of COVID-19 in Santa Catarina, Southern Brazil": Supplementary_Table_1.xlsx

### Sheet: Supplementary_Table_1_p1_likes.
Sequence.Name	GISAID.Acession	Collected.Date	City	Mesoregion	Age Range	Nexstrain.Clade	Pangolin.Lineage	GISAID.Submission	Depth.Coverage	X..N	Length	Related P.1
hCoV-19/Brazil/SC-UFSC-104/2021	EPI_ISL_7744110	2021-02-17	Florianopolis	Greater Florianópolis	51 - 60	20I (Alpha, V1)	B.1.1.7	2021-12-16	558x	0.06	29788
hCoV-19/Brazil/SC-UFSC-100/2020	EPI_ISL_7743983	2020-09-01	Chapeco	Western Santa Catarina	66 - 70	20A	B.1	2021-12-16	939x	0	29816
hCoV-19/Brazil/SC-UFSC-156/2021	EPI_ISL_7744046	2021-02-24	Chapeco	Western Santa Catarina	16 - 20	20B	P.1	2021-12-16	389x	2021-01-10	29633
hCoV-19/Brazil/SC-UFSC-92/2021	EPI_ISL_7744123	2021-01-12	Joinville	Northern Santa Catarina	41 - 45	20B	B.1	2021-12-16	1012x	3.97	29634
hCoV-19/Brazil/SC-UFSC-07/2020	EPI_ISL_7744070	2020-06-29	Florianopolis	Greater Florianópolis	31 - 35	20B	B.1.1	2021-12-16	1502x	5	29782
hCoV-19/Brazil/SC-UFSC-72/2020	EPI_ISL_7744054	2020-06-19	Joacaba	Western Santa Catarina	86 - 90	20B	B.1.1	2021-12-16	1096x	2021-04-12	29782
hCoV-19/Brazil/SC-UFSC-95/2020	EPI_ISL_7744066	2020-07-27	Biguacu	Greater Florianópolis	61 - 65	20B	B.1.1	2021-12-16	1013x	17.33	29782
hCoV-19/Brazil/SC-UFSC-01/2020	EPI_ISL_7744125	2020-08-18	Florianopolis	Greater Florianópolis	21 - 25	20B	B.1.1.28	2021-12-16	1207x	2021-07-04	29782
hCoV-19/Brazil/SC-UFSC-03/2020	EPI_ISL_7744062	2020-07-22	Nova Veneza	Southern Santa Catarina	26 - 30	20B	B.1.1.28	2021-12-16	1418x	2021-11-14	29782
hCoV-19/Brazil/SC-UFSC-05/2020	EPI_ISL_7744120	2020-07-23	Blumenau	Itajaí Valley	46 - 50	20B	B.1.1.28	2021-12-16	1514x	1.56	29782
hCoV-19/Brazil/SC-UFSC-06/2020	EPI_ISL_7743960	2020-06-29	Florianopolis	Greater Florianópolis	51 - 60	20B	B.1.1.28	2021-12-16	1314x	0	29782
hCoV-19/Brazil/SC-UFSC-08/2020	EPI_ISL_7743939	2020-07-22	Salto Veloso	Western Santa Catarina	51 - 60	20B	B.1.1	2021-12-16	1596x	0	29782
hCoV-19/Brazil/SC-UFSC-10/2020	EPI_ISL_7743961	2020-06-29	Florianopolis	Greater Florianópolis	31 - 35	20B	B.1.1.28	2021-12-16	1355x	0	29782
hCoV-19/Brazil/SC-UFSC-143/2021	EPI_ISL_7744111	2021-02-12	Chapeco	Western Santa Catarina	31 - 35	20B	B.1.1.28	2021-12-16	904x	0	29782
hCoV-19/Brazil/SC-UFSC-15/2020	EPI_ISL_7744053	2020-06-30	Florianopolis	Greater Florianópolis	41 - 45	20B	B.1.1.28	2021-12-16	1328x	12.22	29782
hCoV-19/Brazil/SC-UFSC-163/2021	EPI_ISL_7744112	2021-02-24	Chapeco	Western Santa Catarina	21 - 25	20B	B.1.1.28	2021-12-16	378x	0	29782
hCoV-19/Brazil/SC-UFSC-17/2020	EPI_ISL_7803805	2020-06-16	Joinville	Northern Santa Catarina	26 - 30	20B	B.1.1.28	2021-12-17	1443x	5.95	29783
hCoV-19/Brazil/SC-UFSC-18/2020	EPI_ISL_7744082	2020-07-22	Joinville	Northern Santa Catarina	36 - 40	20B	B.1.1.28	2021-12-16	1587x	5.95	29782
hCoV-19/Brazil/SC-UFSC-19/2020	EPI_ISL_7743937	2020-06-29	Joinville	Northern Santa Catarina	31 - 35	20B	B.1.1.28	2021-12-16	1696x	0	29782
hCoV-19/Brazil/SC-UFSC-22/2020	EPI_ISL_7744058	2020-07-02	Blumenau	Itajaí Valley	51 - 60	20B	B.1.1.28	2021-12-16	1211x	13.59	29782
hCoV-19/Brazil/SC-UFSC-25/2020	EPI_ISL_7743963	2020-06-19	Florianopolis	Greater Florianópolis	31 - 35	20B	B.1.1.28	2021-12-16	1708x	0	29782
hCoV-19/Brazil/SC-UFSC-26/2020	EPI_ISL_7743964	2020-07-14	Florianopolis	Greater Florianópolis	36 - 40	20B	B.1.1.28	2021-12-16	1614x	0	29820
hCoV-19/Brazil/SC-UFSC-29/2020	EPI_ISL_7743965	2020-07-16	Florianopolis	Greater Florianópolis	31 - 35	20B	B.1.1.28	2021-12-16	1466x	0	29782
hCoV-19/Brazil/SC-UFSC-31/2020	EPI_ISL_7744072	2020-07-17	Capinzal	Western Santa Catarina	26 - 30	20B	B.1.1.28	2021-12-16	1465x	5.23	29782
hCoV-19/Brazil/SC-UFSC-34/2020	EPI_ISL_7743976	2020-07-18	Sao Jose	Greater Florianópolis	46 - 50	20B	B.1.1.28	2021-12-16	1487x	0	29782
hCoV-19/Brazil/SC-UFSC-36/2020	EPI_ISL_7743948	2020-07-22	Florianopolis	Greater Florianópolis	46 - 50	20B	B.1.1.28	2021-12-16	1380x	0	29816
hCoV-19/Brazil/SC-UFSC-37/2020	EPI_ISL_7744118	2020-07-25	Florianopolis	Greater Florianópolis		20B	P.1	2021-12-16	1462x	1.17	29782
hCoV-19/Brazil/SC-UFSC-38/2020	EPI_ISL_7744060	2020-07-06	Araquari	Northern Santa Catarina	46 - 50	20B	B.1.1.28	2021-12-16	1078x	2021-02-14	29782
hCoV-19/Brazil/SC-UFSC-42/2020	EPI_ISL_7743958	2020-05-25	Penha	Itajaí Valley	26 - 30	20B	B.1.1.28	2021-12-16	1499x	0.52	29782
hCoV-19/Brazil/SC-UFSC-43/2020	EPI_ISL_7744067	2020-05-25	Picarras	Northern Santa Catarina	41 - 45	20B	B.1.1.28	2021-12-16	1214x	17.71	29782
hCoV-19/Brazil/SC-UFSC-44/2020	EPI_ISL_7744061	2020-05-25	Barra Velha	Itajaí Valley	26 - 30	20B	B.1.1.28	2021-12-16	1162x	2021-07-14	29782
hCoV-19/Brazil/SC-UFSC-45/2020	EPI_ISL_7743949	2020-06-23	Florianopolis	Greater Florianópolis	41 - 45	20B	B.1.1.28	2021-12-16	1379x	0	29782
hCoV-19/Brazil/SC-UFSC-48/2020	EPI_ISL_7744065	2020-08-26	Herval D'Oeste	Western Santa Catarina	51 - 60	20B	B.1.1.28	2021-12-16	1423x	15.86	29779
hCoV-19/Brazil/SC-UFSC-50/2020	EPI_ISL_7803801	2020-12-22	Florianopolis	Greater Florianópolis	51 - 60	20B	B.1.1.28	2021-12-17	1119x	0	29778
hCoV-19/Brazil/SC-UFSC-62/2021	EPI_ISL_7803802	2021-01-21	Florianopolis	Greater Florianópolis	36 - 40	20B	B.1.1.28	2021-12-17	1363x	0	29778
hCoV-19/Brazil/SC-UFSC-63/2021	EPI_ISL_7803803	2021-01-21	Florianopolis	Greater Florianópolis	61 - 65	20B	P.7	2021-12-17	1038x	0.79	29783
hCoV-19/Brazil/SC-UFSC-66/2021	EPI_ISL_7744073	2021-01-23	Sao Jose	Greater Florianópolis	46 - 50	20B	P.7	2021-12-16	1184x	5.25	29782
hCoV-19/Brazil/SC-UFSC-68/2021	EPI_ISL_7743974	2021-01-25	Florianopolis	Greater Florianópolis	61 - 65	20B	P.7	2021-12-16	1122x	0	29782
hCoV-19/Brazil/SC-UFSC-69/2021	EPI_ISL_7744092	2021-01-06	Joacaba	Western Santa Catarina	71 - 75	20B	B.1.1.28	2021-12-16	958x	6.13	29782
hCoV-19/Brazil/SC-UFSC-73/2020	EPI_ISL_7744113	2020-06-22	Herval D'Oeste	Western Santa Catarina	76 - 80	20B	B.1.1.28	2021-12-16	1337x	0	29782
hCoV-19/Brazil/SC-UFSC-74/2020	EPI_ISL_7744093	2020-06-29	Herval D'Oeste	Western Santa Catarina	46 - 50	20B	B.1.1.28	2021-12-16	715x	6.13	29782
hCoV-19/Brazil/SC-UFSC-75/2020	EPI_ISL_7744114	2020-06-30	Monte Carlo	Western Santa Catarina	76 - 80	20B	B.1.1.28	2021-12-16	922x	0.16	29782
hCoV-19/Brazil/SC-UFSC-76/2020	EPI_ISL_7744074	2020-06-30	Joacaba	Western Santa Catarina	51 - 60	20B	B.1.1.28	2021-12-16	1137x	5.39	29782
hCoV-19/Brazil/SC-UFSC-77/2020	EPI_ISL_7744052	2020-08-07	Joacaba	Western Santa Catarina	66 - 70	20B	B.1.1.28	2021-12-16	653x	12.13	29782
hCoV-19/Brazil/SC-UFSC-78/2020	EPI_ISL_7744124	2020-08-09	Agua Doce	Western Santa Catarina	71 - 75	20B	B.1.1.28	2021-12-16	1164x	3.98	29782
hCoV-19/Brazil/SC-UFSC-80/2020	EPI_ISL_7744081	2020-08-11	Erval Velho	Western Santa Catarina	76 - 80	20B	B.1.1.28	2021-12-16	1093x	5.91	29820
hCoV-19/Brazil/SC-UFSC-82/2021	EPI_ISL_7743934	2021-01-26	Balneario Picarras	Northern Santa Catarina	31 - 35	20B	P.7	2021-12-16	1326x	0	29782
hCoV-19/Brazil/SC-UFSC-85/2021	EPI_ISL_7743942	2021-01-12	Tijucas	Greater Florianópolis	51 - 60	20B	P.7	2021-12-16	1204x	0	29820
hCoV-19/Brazil/SC-UFSC-87/2021	EPI_ISL_7743952	2021-01-07	Joinville	Northern Santa Catarina	36 - 40	20B	P.7	2021-12-16	1143x	0	29827
hCoV-19/Brazil/SC-UFSC-89/2021	EPI_ISL_7743953	2021-01-08	Joinville	Northern Santa Catarina	41 - 45	20B	P.7	2021-12-16	1037x	0	29782
hCoV-19/Brazil/SC-UFSC-90/2021	EPI_ISL_7743954	2021-01-08	Joinville	Northern Santa Catarina	21 - 25	20B	B.1.1.28	2021-12-16	1103x	0	29782
hCoV-19/Brazil/SC-UFSC-91/2021	EPI_ISL_7743955	2021-01-11	Joinville	Northern Santa Catarina	26 - 30	20B	P.7	2021-12-16	1062x	0	29816
hCoV-19/Brazil/SC-UFSC-94/2021	EPI_ISL_7743982	2021-01-12	Joinville	Northern Santa Catarina	16 - 20	20B	B.1.1.28	2021-12-16	1292x	0	29812
hCoV-19/Brazil/SC-UFSC-99/2020	EPI_ISL_7744057	2020-08-24	Capinzal	Western Santa Catarina	61 - 65	20B	B.1.1.28	2021-12-16	1251x	13.48	29782
hCoV-19/Brazil/SC-UFSC-09/2020	EPI_ISL_7744089	2020-10-13	Joacaba	Western Santa Catarina	unknown	20B	B.1.1	2021-12-16	1232x	2021-05-06	29782
hCoV-19/Brazil/SC-UFSC-02/2020	EPI_ISL_7743959	2020-06-24	Florianopolis	Greater Florianópolis	41 - 45	20B	B.1.1.33	2021-12-16	1653x	0	29782
hCoV-19/Brazil/SC-UFSC-04/2020	EPI_ISL_7744106	2020-07-03	Massaranduba	Northern Santa Catarina	31 - 35	20B	B.1.1.33	2021-12-16	1588x	7.34	29782
hCoV-19/Brazil/SC-UFSC-11/2020	EPI_ISL_7743975	2020-07-01	Sao Jose	Greater Florianópolis	41 - 45	20B	B.1.1.33	2021-12-16	1578x	0	29782
hCoV-19/Brazil/SC-UFSC-14/2020	EPI_ISL_7743936	2020-07-22	Canoinhas	Northern Santa Catarina	21 - 25	20B	B.1.1.33	2021-12-16	1488x	0	29782
hCoV-19/Brazil/SC-UFSC-16/2020	EPI_ISL_7744108	2020-07-03	Florianopolis	Greater Florianópolis	26 - 30	20B	B.1.1.33	2021-12-16	1176x	8.44	29783
hCoV-19/Brazil/SC-UFSC-20/2020	EPI_ISL_7744077	2020-07-09	Sao Jose	Greater Florianópolis	36 - 40	20B	B.1.1.33	2021-12-16	1452x	5.67	29782
hCoV-19/Brazil/SC-UFSC-203/2020	EPI_ISL_7744085	2020-10-20	Itajai	Itajaí Valley	31 - 35	20B	B.1.1.33	2021-12-16	426x	5.96	29782
hCoV-19/Brazil/SC-UFSC-21/2020	EPI_ISL_7743962	2020-07-10	Florianopolis	Greater Florianópolis	31 - 35	20B	B.1.1.33	2021-12-16	1479x	0	29782
hCoV-19/Brazil/SC-UFSC-23/2020	EPI_ISL_7744104	2020-06-19	Florianopolis	Greater Florianópolis	16 - 20	20B	B.1.1.33	2021-12-16	1473x	2021-01-07	29782
hCoV-19/Brazil/SC-UFSC-24/2020	EPI_ISL_7744090	2020-07-14	Florianopolis	Greater Florianópolis	51 - 60	20B	B.1.1.33	2021-12-16	1084x	2021-05-06	29782
hCoV-19/Brazil/SC-UFSC-27/2020	EPI_ISL_7743938	2020-06-29	Joinville	Northern Santa Catarina	46 - 50	20B	B.1.1.33	2021-12-16	1330x	0	29782
hCoV-19/Brazil/SC-UFSC-28/2020	EPI_ISL_7744117	2020-06-19	Sao Jose	Greater Florianópolis	11 - 15	20B	B.1.1.33	2021-12-16	1191x	0	27882
hCoV-19/Brazil/SC-UFSC-30/2020	EPI_ISL_7743935	2020-07-27	Cacador	Western Santa Catarina	46 - 50	20B	B.1.1.33	2021-12-16	1481x	0	29782
hCoV-19/Brazil/SC-UFSC-32/2020	EPI_ISL_7743966	2020-06-20	Florianopolis	Greater Florianópolis	31 - 35	20B	B.1.1.33	2021-12-16	1565x	0	29782
hCoV-19/Brazil/SC-UFSC-33/2020	EPI_ISL_7744056	2020-07-03	Gaspar	Itajaí Valley	16 - 20	20B	B.1.1.33	2021-12-16	1102x	2021-09-13	29782
hCoV-19/Brazil/SC-UFSC-35/2020	EPI_ISL_7744122	2020-06-22	Florianopolis	Greater Florianópolis	36 - 40	20B	B.1.1.33	2021-12-16	1385x	3.84	29782
hCoV-19/Brazil/SC-UFSC-39/2020	EPI_ISL_7743947	2020-06-22	Cacador	Western Santa Catarina	51 - 60	20B	B.1.1.33	2021-12-16	1708x	0	29819
hCoV-19/Brazil/SC-UFSC-40/2020	EPI_ISL_7744071	2020-06-22	Videira	Western Santa Catarina	51 - 60	20B	B.1.1.33	2021-12-16	1318x	5.16	29782
hCoV-19/Brazil/SC-UFSC-46/2020	EPI_ISL_7743950	2020-09-29	Joacaba	Western Santa Catarina	unknown	20B	B.1.1.33	2021-12-16	1375x	0	29782
hCoV-19/Brazil/SC-UFSC-49/2020	EPI_ISL_7744069	2020-07-09	Brusque	Itajaí Valley	26 - 30	20B	B.1.1.33	2021-12-16	1179x	23.47	29782
hCoV-19/Brazil/SC-UFSC-70/2020	EPI_ISL_7743981	2020-06-06	Vargem Bonita	Western Santa Catarina	66 - 70	20B	B.1.1.33	2021-12-16	1128x	0	29819
hCoV-19/Brazil/SC-UFSC-71/2020	EPI_ISL_7744064	2020-06-09	Luzerna	Western Santa Catarina	71 - 75	20B	B.1.1.33	2021-12-16	1064x	15.31	29782
hCoV-19/Brazil/SC-UFSC-13/2020	EPI_ISL_7744107	2020-07-21	Florianopolis	Greater Florianópolis	36 - 40	20B	B.1	2021-12-16	2575x	8.16	28583
hCoV-19/Brazil/SC-UFSC-98/2020	EPI_ISL_7744075	2020-03-24	Porto Belo	Itajaí Valley	86 - 90	19A	B.39	2021-12-16	1018x	5.47	29861
hCoV-19/Brazil/SC-UFSC-105/2021	EPI_ISL_7744094	2021-02-16	Jaragua do Sul	Northern Santa Catarina	41 - 45	20J (Gamma, V3)	P.1	2021-12-16	703x	6.29	29788
hCoV-19/Brazil/SC-UFSC-106/2021	EPI_ISL_7744098	2021-02-16	Florianopolis	Greater Florianópolis	76 - 80	20J (Gamma, V3)	P.1	2021-12-16	678x	6.42	29788
hCoV-19/Brazil/SC-UFSC-109/2021	EPI_ISL_7744023	2021-02-26	Sao Carlos	Western Santa Catarina	61 - 65	20J (Gamma, V3)	P.1	2021-12-16	186x	0	29777
hCoV-19/Brazil/SC-UFSC-111/2021	EPI_ISL_7744101	2021-02-26	Sao Carlos	Western Santa Catarina	51 - 60	20J (Gamma, V3)	P.1	2021-12-16	190x	6.75	29777
hCoV-19/Brazil/SC-UFSC-112/2021	EPI_ISL_7744024	2021-02-26	Sao Carlos	Western Santa Catarina	61 - 65	20J (Gamma, V3)	P.1	2021-12-16	204x	0	29777
hCoV-19/Brazil/SC-UFSC-113/2021	EPI_ISL_7744088	2021-02-26	Sao Carlos	Western Santa Catarina	61 - 65	20J (Gamma, V3)	P.1	2021-12-16	171x	2021-04-06	29755
hCoV-19/Brazil/SC-UFSC-114/2021	EPI_ISL_7743992	2021-03-01	Florianopolis	Greater Florianópolis	21 - 25	20J (Gamma, V3)	P.1	2021-12-16	187x	0	29757
hCoV-19/Brazil/SC-UFSC-115/2021	EPI_ISL_7743993	2021-03-01	Florianopolis	Greater Florianópolis	26 - 30	20J (Gamma, V3)	P.1	2021-12-16	195x	0.92	29743
hCoV-19/Brazil/SC-UFSC-116/2021	EPI_ISL_7743994	2021-03-01	Florianopolis	Greater Florianópolis	21 - 25	20J (Gamma, V3)	P.1	2021-12-16	285x	0	29777
hCoV-19/Brazil/SC-UFSC-117/2021	EPI_ISL_7743995	2021-03-01	Florianopolis	Greater Florianópolis	36 - 40	20J (Gamma, V3)	P.1	2021-12-16	236x	0	29777
hCoV-19/Brazil/SC-UFSC-118/2021	EPI_ISL_7743996	2021-02-01	Chapeco	Western Santa Catarina	41 - 45	20J (Gamma, V3)	P.1	2021-12-16	368x	0	29777
hCoV-19/Brazil/SC-UFSC-122/2021	EPI_ISL_7744043	2021-03-22	Presidente Getulio	Itajaí Valley	36 - 40	20J (Gamma, V3)	P.1	2021-12-16	402x	0.64	29777
hCoV-19/Brazil/SC-UFSC-124/2021	EPI_ISL_7744068	2021-04-05	Navegantes	Itajaí Valley	16 - 20	20J (Gamma, V3)	P.1	2021-12-16	386x	2021-08-19	29777
hCoV-19/Brazil/SC-UFSC-125/2021	EPI_ISL_7744049	2021-04-05	Paulo Lopes	Greater Florianópolis	31 - 35	20J (Gamma, V3)	P.1	2021-12-16	339x	11.54	29777
hCoV-19/Brazil/SC-UFSC-126/2021	EPI_ISL_7744047	2021-03-08	Itaiopolis	Northern Santa Catarina	31 - 35	20J (Gamma, V3)	P.1	2021-12-16	315x	10.44	29777
hCoV-19/Brazil/SC-UFSC-127/2021	EPI_ISL_7744029	2021-03-19	Camboriu	Itajaí Valley	46 - 50	20J (Gamma, V3)	P.1	2021-12-16	389x	0	29777
hCoV-19/Brazil/SC-UFSC-128/2021	EPI_ISL_7744119	2021-03-19	Itapoa	Northern Santa Catarina	56 - 60	20J (Gamma, V3)	P.1	2021-12-16	436x	1.51	29777
hCoV-19/Brazil/SC-UFSC-130/2021	EPI_ISL_7744026	2021-04-22	Araquari	Northern Santa Catarina	26 - 30	20J (Gamma, V3)	P.1	2021-12-16	418x	0	29777
hCoV-19/Brazil/SC-UFSC-131/2021	EPI_ISL_7744121	2021-04-23	Ermo	Southern Santa Catarina	71 - 75	20J (Gamma, V3)	P.1	2021-12-16	412x	2.46	29777
hCoV-19/Brazil/SC-UFSC-132/2021	EPI_ISL_7744027	2021-04-19	Barra Velha	Itajaí Valley	16 - 20	20J (Gamma, V3)	P.1	2021-12-16	372x	0	29777
hCoV-19/Brazil/SC-UFSC-133/2021	EPI_ISL_7744100	2021-04-20	Ararangua	Southern Santa Catarina	46 - 50	20J (Gamma, V3)	P.1.2	2021-12-16	402x	6.71	29777
hCoV-19/Brazil/SC-UFSC-134/2021	EPI_ISL_7744028	2021-04-03	Braco do Norte	Southern Santa Catarina	16 - 20	20J (Gamma, V3)	P.1	2021-12-16	406x	0	29749
hCoV-19/Brazil/SC-UFSC-149/2021	EPI_ISL_7744004	2021-02-20	Chapeco	Western Santa Catarina	21 - 25	20J (Gamma, V3)	P.1	2021-12-16	739x	0	29777
hCoV-19/Brazil/SC-UFSC-152/2021	EPI_ISL_7744007	2021-02-03	Chapeco	Western Santa Catarina	41 - 45	20J (Gamma, V3)	P.1	2021-12-16	400x	0	29777
hCoV-19/Brazil/SC-UFSC-160/2021	EPI_ISL_7744012	2021-02-24	Chapeco	Western Santa Catarina	46 - 50	20J (Gamma, V3)	P.1	2021-12-16	836x	0	29777
hCoV-19/Brazil/SC-UFSC-162/2021	EPI_ISL_7744025	2021-04-08	Florianopolis	Greater Florianópolis	41 - 45	20J (Gamma, V3)	P.1	2021-12-16	870x	0	29777
hCoV-19/Brazil/SC-UFSC-164/2021	EPI_ISL_7744048	2021-04-14	Palhoca	Greater Florianópolis	66 - 70	20J (Gamma, V3)	P.1	2021-12-16	494x	11.19	29777
hCoV-19/Brazil/SC-UFSC-181/2021	EPI_ISL_7744038	2021-02-19	Jaragua do Sul	Southern Santa Catarina	0 - 4	20J (Gamma, V3)	P.1	2021-12-16	464x	0.06	29777
hCoV-19/Brazil/SC-UFSC-183/2021	EPI_ISL_7744034	2021-02-17	Garopaba	Southern Santa Catarina	31 - 35	20J (Gamma, V3)	P.1	2021-12-16	608x	0	29777
hCoV-19/Brazil/SC-UFSC-185/2021	EPI_ISL_7744030	2021-02-24	Camboriu	Itajaí Valley	31 - 35	20J (Gamma, V3)	P.1	2021-12-16	426x	0	29777
hCoV-19/Brazil/SC-UFSC-187/2021	EPI_ISL_7744099	2021-02-26	Itapema	Itajaí Valley	41 - 45	20J (Gamma, V3)	P.1	2021-12-16	440x	6.54	29777
hCoV-19/Brazil/SC-UFSC-192/2021	EPI_ISL_7744076	2021-02-14	Sideropolis	Southern Santa Catarina	21 - 25	20J (Gamma, V3)	P.1	2021-12-16	386x	5.65	29786
hCoV-19/Brazil/SC-UFSC-195/2021	EPI_ISL_7744045	2021-02-15	Sao Francisco do Sul	Northern Santa Catarina	31 - 35	20J (Gamma, V3)	P.1	2021-12-16	451x	0	29811
hCoV-19/Brazil/SC-UFSC-197/2021	EPI_ISL_7744035	2021-02-02	Itajai	Itajaí Valley	26 - 30	20J (Gamma, V3)	P.1	2021-12-16	899x	0.31	29777
hCoV-19/Brazil/SC-UFSC-202/2021	EPI_ISL_7744096	2021-04-07	Penha	Itajaí Valley	41 - 45	20J (Gamma, V3)	P.1	2021-12-16	449x	6.32	29777
hCoV-19/Brazil/SC-UFSC-206/2021	EPI_ISL_7744039	2021-04-05	Monte Castelo	Northern Santa Catarina	36 - 40	20J (Gamma, V3)	P.1	2021-12-16	375x	0.03	29777
hCoV-19/Brazil/SC-UFSC-208/2021	EPI_ISL_7744116	2021-04-03	Tubarao	Southern Santa Catarina	11 - 15	20J (Gamma, V3)	P.1	2021-12-16	365x	0	29765
hCoV-19/Brazil/SC-UFSC-209/2021	EPI_ISL_7744044	2021-04-03	Santo Amaro da Imperatriz	Greater Florianópolis	46 - 50	20J (Gamma, V3)	P.1	2021-12-16	473x	0	29777
hCoV-19/Brazil/SC-UFSC-210/2021	EPI_ISL_7744095	2021-04-05	Governador Celso Ramos	Greater Florianópolis	76 - 80	20J (Gamma, V3)	P.1	2021-12-16	483x	6.32	29777
hCoV-19/Brazil/SC-UFSC-102/2021	EPI_ISL_7744063	2021-02-05	Florianopolis	Greater Florianópolis	46 - 50	20J (Gamma, V3)	P.1	2021-12-16	110x	14.32	29773
hCoV-19/Brazil/SC-UFSC-161/2021	EPI_ISL_7743984	2021-02-24	Chapeco	Western Santa Catarina	51 - 60	20B	P.1	2021-12-16	385x	0	28082
hCoV-19/Brazil/SC-UFSC-101/2021	EPI_ISL_7744059	2021-02-03	Florianopolis	Greater Florianópolis	26 - 30	20J (Gamma, V3)	P.1	2021-12-16	101x	13.76	29777
hCoV-19/Brazil/SC-UFSC-103/2021	EPI_ISL_7744109	2021-02-08	Florianopolis	Greater Florianópolis	41 - 45	20J (Gamma, V3)	P.1	2021-12-16	106x	9.89	29777
hCoV-19/Brazil/SC-UFSC-120/2021	EPI_ISL_7744036	2021-03-22	Itapema	Itajaí Valley	66 - 70	20J (Gamma, V3)	P.1.2	2021-12-16	299x	0	29813
hCoV-19/Brazil/SC-UFSC-123/2021	EPI_ISL_7744042	2021-04-03	Penha	Itajaí Valley	46 - 50	20J (Gamma, V3)	P.1	2021-12-16	485x	0	29777
hCoV-19/Brazil/SC-UFSC-135/2021	EPI_ISL_7744032	2021-04-03	Florianopolis	Greater Florianópolis	61 - 65	20J (Gamma, V3)	P.1	2021-12-16	406x	0	29777
hCoV-19/Brazil/SC-UFSC-142/2021	EPI_ISL_7744001	2021-02-11	Chapeco	Western Santa Catarina	26 - 30	20J (Gamma, V3)	P.1	2021-12-16	278x	0	29777
hCoV-19/Brazil/SC-UFSC-193/2021	EPI_ISL_7744033	2021-02-15	Florianopolis	Greater Florianópolis	36 - 40	20J (Gamma, V3)	P.1	2021-12-16	437x	0	29777
hCoV-19/Brazil/SC-UFSC-194/2021	EPI_ISL_7744037	2021-02-16	Itapema	Itajaí Valley	21 - 25	20J (Gamma, V3)	P.1.2	2021-12-16	388x	0	29777
hCoV-19/Brazil/SC-UFSC-196/2021	EPI_ISL_7744041	2021-02-03	Paulo Lopes	Greater Florianópolis	36 - 40	20J (Gamma, V3)	P.1	2021-12-16	389x	0	29777
hCoV-19/Brazil/SC-UFSC-211/2021	EPI_ISL_7744031	2021-03-22	Capivari De Baixo	Southern Santa Catarina	31 - 35	20J (Gamma, V3)	P.1	2021-12-16	382x	0	29777
hCoV-19/Brazil/SC-UFSC-12/2020	EPI_ISL_7744055	2020-11-04	Florianopolis	Greater Florianópolis	31 - 35	20B	P.2	2021-12-16	1518x	2021-05-12	29783
hCoV-19/Brazil/SC-UFSC-121/2021	EPI_ISL_7743980	2021-03-22	Taio	Itajaí Valley	56 - 60	20B	P.2	2021-12-16	384x	0	29782
hCoV-19/Brazil/SC-UFSC-153/2021	EPI_ISL_7743943	2021-02-19	Chapeco	Western Santa Catarina	21 - 25	20B	P.2	2021-12-16	784x	0	29782
hCoV-19/Brazil/SC-UFSC-154/2021	EPI_ISL_7743944	2021-02-22	Chapeco	Western Santa Catarina	51 - 60	20B	P.2	2021-12-16	994x	0	29782
hCoV-19/Brazil/SC-UFSC-166/2021	EPI_ISL_7743945	2021-02-24	Chapeco	Western Santa Catarina	26 - 30	20B	P.2	2021-12-16	963x	0	29782
hCoV-19/Brazil/SC-UFSC-184/2021	EPI_ISL_7743977	2021-01-27	Balneario Camboriu	Greater Florianópolis	5 - 10	20B	P.2	2021-12-16	338x	0	29782
hCoV-19/Brazil/SC-UFSC-186/2021	EPI_ISL_7743978	2021-01-23	Joinville	Northern Santa Catarina	5 - 10	20B	P.2	2021-12-16	553x	0	29782
hCoV-19/Brazil/SC-UFSC-188/2021	EPI_ISL_7744103	2021-02-22	Sao Francisco do Sul	Northern Santa Catarina	31 - 35	20B	P.2	2021-12-16	402x	7	29782
hCoV-19/Brazil/SC-UFSC-189/2021	EPI_ISL_7744078	2021-01-19	Itapema	Itajaí Valley	46 - 50	20B	P.2	2021-12-16	435x	5.77	29782
hCoV-19/Brazil/SC-UFSC-191/2021	EPI_ISL_7744097	2021-01-05	Criciuma	Southern Santa Catarina	0 - 4	20B	P.2	2021-12-16	438x	2021-04-06	29781
hCoV-19/Brazil/SC-UFSC-204/2020	EPI_ISL_7743979	2020-11-18	Luzerna	Western Santa Catarina	36 - 40	20B	P.2	2021-12-16	472x	0	29782
hCoV-19/Brazil/SC-UFSC-205/2020	EPI_ISL_7803800	2020-10-15	Florianopolis	Greater Florianópolis	41 - 45	20B	P.2	2021-12-17	336x	0.51	29778
hCoV-19/Brazil/SC-UFSC-47/2021	EPI_ISL_7803798	2021-01-06	Joacaba	Western Santa Catarina	46 - 50	20B	P.2	2021-12-17	1133x	0	29778
hCoV-19/Brazil/SC-UFSC-51/2020	EPI_ISL_7803799	2020-12-22	Sao Jose	Greater Florianópolis	31 - 35	20B	P.2	2021-12-17	1153x	0.27	29778
hCoV-19/Brazil/SC-UFSC-52/2020	EPI_ISL_7744083	2020-12-24	Tijucas	Greater Florianópolis	86 - 90	20B	P.2	2021-12-16	1010x	5.95	29782
hCoV-19/Brazil/SC-UFSC-53/2020	EPI_ISL_7743967	2020-12-28	Florianopolis	Greater Florianópolis	31 - 35	20B	P.2	2021-12-16	914x	0	29782
hCoV-19/Brazil/SC-UFSC-54/2020	EPI_ISL_7743968	2020-12-28	Florianopolis	Greater Florianópolis	31 - 35	20B	P.2	2021-12-16	1256x	0	29782
hCoV-19/Brazil/SC-UFSC-55/2020	EPI_ISL_7744084	2020-12-29	Sao Lourenco do Oeste	Western Santa Catarina	21 - 25	20B	P.2	2021-12-16	1248x	5.95	29774
hCoV-19/Brazil/SC-UFSC-56/2020	EPI_ISL_7743969	2020-12-29	Florianopolis	Greater Florianópolis	26 - 30	20B	P.2	2021-12-16	1239x	0	29782
hCoV-19/Brazil/SC-UFSC-57/2020	EPI_ISL_7743970	2020-12-30	Florianopolis	Greater Florianópolis	41 - 45	20B	P.2	2021-12-16	1414x	0	29782
hCoV-19/Brazil/SC-UFSC-58/2020	EPI_ISL_7743971	2020-12-30	Florianopolis	Greater Florianópolis	16 - 20	20B	P.2	2021-12-16	869x	0	29782
hCoV-19/Brazil/SC-UFSC-59/2020	EPI_ISL_7743972	2020-12-30	Florianopolis	Greater Florianópolis	51 - 60	20B	P.2	2021-12-16	1310x	0	29814
hCoV-19/Brazil/SC-UFSC-60/2021	EPI_ISL_7803804	2021-01-20	Florianopolis	Greater Florianópolis	26 - 30	20B	P.2	2021-12-17	1472x	0	29784
hCoV-19/Brazil/SC-UFSC-61/2021	EPI_ISL_7744087	2021-01-21	Florianopolis	Greater Florianópolis	41 - 45	20B	P.2	2021-12-16	1505x	6	29782
hCoV-19/Brazil/SC-UFSC-64/2021	EPI_ISL_7743973	2021-01-22	Florianopolis	Greater Florianópolis	31 - 35	20B	P.2	2021-12-16	1338x	0	29782
hCoV-19/Brazil/SC-UFSC-65/2021	EPI_ISL_7744115	2021-01-22	Florianopolis	Greater Florianópolis	36 - 40	20B	P.2	2021-12-16	1067x	0	29782
hCoV-19/Brazil/SC-UFSC-79/2021	EPI_ISL_7743951	2021-01-06	Joacaba	Western Santa Catarina	56 - 60	20B	P.2	2021-12-16	1182x	0	29782
hCoV-19/Brazil/SC-UFSC-81/2021	EPI_ISL_7744079	2021-01-08	Tijucas	Greater Florianópolis	41 - 45	20B	P.2	2021-12-16	1063x	5.86	29782
hCoV-19/Brazil/SC-UFSC-83/2021	EPI_ISL_7743940	2021-01-12	Tijucas	Greater Florianópolis	66 - 70	20B	P.2	2021-12-16	926x	0	29782
hCoV-19/Brazil/SC-UFSC-84/2021	EPI_ISL_7743941	2021-01-12	Tijucas	Greater Florianópolis	36 - 40	20B	P.2	2021-12-16	1246x	0	29782
hCoV-19/Brazil/SC-UFSC-88/2021	EPI_ISL_7743957	2021-01-06	Navegantes	Itajaí Valley	31 - 35	20B	P.2	2021-12-16	1051x	0	29782
hCoV-19/Brazil/SC-UFSC-93/2021	EPI_ISL_7743956	2021-01-12	Joinville	Northern Santa Catarina	56 - 60	20B	P.2	2021-12-16	902x	0	29782
hCoV-19/Brazil/SC-UFSC-96/2021	EPI_ISL_7744051	2021-01-12	Blumenau	Itajaí Valley	51 - 55	20B	P.2	2021-12-16	1248x	12	29782
hCoV-19/Brazil/SC-UFSC-97/2021	EPI_ISL_7743946	2021-01-07	Blumenau	Itajaí Valley	21 - 25	20B	P.2	2021-12-16	1211x	0	29782
hCoV-19/Brazil/SC-UFSC-119/2021	EPI_ISL_7743997	2021-02-09	Chapeco	Western Santa Catarina	41 - 45	20B	P.1	2021-12-16	536x	0	29777	P.1-like-II
hCoV-19/Brazil/SC-UFSC-129/2021	EPI_ISL_7743989	2021-02-09	Chapeco	Western Santa Catarina	76 - 80	20B	P.1	2021-12-16	754x	0	29755	P.1-like-II
hCoV-19/Brazil/SC-UFSC-136/2021	EPI_ISL_7743990	2021-02-09	Chapeco	Western Santa Catarina	46 - 50	20B	P.1	2021-12-16	426x	0	29755	P.1-like-II
hCoV-19/Brazil/SC-UFSC-137/2021	EPI_ISL_7743998	2021-02-09	Chapeco	Western Santa Catarina	16 - 20	20B	P.1	2021-12-16	497x	0	29777	P.1-like-II
hCoV-19/Brazil/SC-UFSC-138/2021	EPI_ISL_7743985	2021-02-09	Chapeco	Western Santa Catarina	41 - 45	20B	P.1	2021-12-16	1003x	0	29766	P.1-like-II
hCoV-19/Brazil/SC-UFSC-139/2021	EPI_ISL_7743999	2021-02-10	Chapeco	Western Santa Catarina	51 - 55	20B	P.1	2021-12-16	870x	0	29777	P.1-like-II
hCoV-19/Brazil/SC-UFSC-140/2021	EPI_ISL_7744000	2021-02-11	Chapeco	Western Santa Catarina	11 - 15	20B	P.1	2021-12-16	369x	0	29777	P.1-like-II
hCoV-19/Brazil/SC-UFSC-141/2021	EPI_ISL_7743991	2021-02-01	Chapeco	Western Santa Catarina	31 - 35	20B	P.1	2021-12-16	244x	0	29755	P.1-like-II
hCoV-19/Brazil/SC-UFSC-144/2021	EPI_ISL_7744002	2021-02-12	Chapeco	Western Santa Catarina	46 - 50	20B	P.1	2021-12-16	372x	0	29777	P.1-like-II
hCoV-19/Brazil/SC-UFSC-145/2021	EPI_ISL_7744126	2021-02-12	Chapeco	Western Santa Catarina	41 - 45	20B	P.1	2021-12-16	601x	4.13	29777	P.1-like-II
hCoV-19/Brazil/SC-UFSC-146/2021	EPI_ISL_7744086	2021-02-18	Chapeco	Western Santa Catarina	31 - 35	20B	P.1	2021-12-16	419x	6	29777	P.1-like-II
hCoV-19/Brazil/SC-UFSC-147/2021	EPI_ISL_7744003	2021-02-18	Chapeco	Western Santa Catarina	31 - 35	20B	P.1	2021-12-16	949x	0	29777	P.1-like-II
hCoV-19/Brazil/SC-UFSC-148/2021	EPI_ISL_7743986	2021-02-20	Chapeco	Western Santa Catarina	31 - 35	20B	P.1	2021-12-16	440x	0	29766	P.1-like-II
hCoV-19/Brazil/SC-UFSC-150/2021	EPI_ISL_7744005	2021-02-19	Chapeco	Western Santa Catarina	41 - 45	20B	P.1	2021-12-16	392x	0	29777	P.1-like-II
hCoV-19/Brazil/SC-UFSC-151/2021	EPI_ISL_7744006	2021-02-19	Chapeco	Western Santa Catarina	41 - 45	20B	P.1	2021-12-16	501x	0	29777	P.1-like-II
hCoV-19/Brazil/SC-UFSC-155/2021	EPI_ISL_7744008	2021-02-24	Chapeco	Western Santa Catarina	0 - 4	20B	P.1	2021-12-16	979x	0	29777	P.1-like-II
hCoV-19/Brazil/SC-UFSC-157/2021	EPI_ISL_7744009	2021-02-24	Chapeco	Western Santa Catarina	21 - 25	20B	P.1	2021-12-16	401x	0	29777	P.1-like-II
hCoV-19/Brazil/SC-UFSC-158/2021	EPI_ISL_7744010	2021-02-24	Chapeco	Western Santa Catarina	61 - 65	20B	P.1	2021-12-16	871x	0	29777	P.1-like-II
hCoV-19/Brazil/SC-UFSC-159/2021	EPI_ISL_7744011	2021-02-24	Chapeco	Western Santa Catarina	41 - 45	20B	P.1	2021-12-16	402x	0	29777	P.1-like-II
hCoV-19/Brazil/SC-UFSC-165/2021	EPI_ISL_7744013	2021-02-04	Chapeco	Western Santa Catarina	21 - 25	20B	P.1	2021-12-16	367x	0	29777	P.1-like-II
hCoV-19/Brazil/SC-UFSC-167/2021	EPI_ISL_7744014	2021-02-24	Chapeco	Western Santa Catarina	0 - 4	20B	P.1	2021-12-16	892x	0	29777	P.1-like-II
hCoV-19/Brazil/SC-UFSC-168/2021	EPI_ISL_7744015	2021-02-25	Chapeco	Western Santa Catarina	41 - 45	20B	P.1	2021-12-16	792x	0	29777	P.1-like-II
hCoV-19/Brazil/SC-UFSC-169/2021	EPI_ISL_7744016	2021-02-26	Chapeco	Western Santa Catarina	41 - 45	20B	P.1	2021-12-16	423x	0	29777	P.1-like-II
hCoV-19/Brazil/SC-UFSC-170/2021	EPI_ISL_7744017	2021-02-26	Chapeco	Western Santa Catarina	41 - 45	20B	P.1	2021-12-16	903x	0	29777	P.1-like-II
hCoV-19/Brazil/SC-UFSC-171/2021	EPI_ISL_7744091	2021-02-26	Chapeco	Western Santa Catarina	36 - 40	20B	P.1	2021-12-16	355x	6.13	29777	P.1-like-II
hCoV-19/Brazil/SC-UFSC-172/2021	EPI_ISL_7744018	2021-02-26	Chapeco	Western Santa Catarina	31 - 35	20B	P.1	2021-12-16	917x	0	29777	P.1-like-II
hCoV-19/Brazil/SC-UFSC-173/2021	EPI_ISL_7744019	2021-03-01	Chapeco	Western Santa Catarina	56 - 60	20B	P.1	2021-12-16	433x	0	29777	P.1-like-II
hCoV-19/Brazil/SC-UFSC-174/2021	EPI_ISL_7743987	2021-03-01	Chapeco	Western Santa Catarina	21 - 25	20B	P.1	2021-12-16	381x	0	29732	P.1-like-II
hCoV-19/Brazil/SC-UFSC-175/2021	EPI_ISL_7743988	2021-02-03	Chapeco	Western Santa Catarina	46 - 50	20B	P.1	2021-12-16	446x	0	29766	P.1-like-II
hCoV-19/Brazil/SC-UFSC-176/2021	EPI_ISL_7744020	2021-03-03	Chapeco	Western Santa Catarina	46 - 50	20B	P.1	2021-12-16	544x	0	29777	P.1-like-II
hCoV-19/Brazil/SC-UFSC-177/2021	EPI_ISL_7744050	2021-03-03	Chapeco	Western Santa Catarina	46 - 50	20B	P.1	2021-12-16	475x	11.66	29786	P.1-like-II
hCoV-19/Brazil/SC-UFSC-178/2021	EPI_ISL_7744105	2021-03-03	Chapeco	Western Santa Catarina	66 - 70	20B	P.1	2021-12-16	386x	7.16	29777	P.1-like-II
hCoV-19/Brazil/SC-UFSC-179/2021	EPI_ISL_7744127	2021-03-05	Chapeco	Western Santa Catarina	61 - 65	20B	P.1.1	2021-12-16	365x	4.55	29773	P.1-like-II
hCoV-19/Brazil/SC-UFSC-180/2021	EPI_ISL_7744021	2021-03-05	Chapeco	Western Santa Catarina	41 - 45	20B	P.1	2021-12-16	424x	0	29777	P.1-like-II
hCoV-19/Brazil/SC-UFSC-182/2021	EPI_ISL_7744022	2021-02-05	Chapeco	Western Santa Catarina	31 - 35	20B	P.1	2021-12-16	342x	0	29777	P.1-like-II
hCoV-19/Brazil/SC-UFSC-190/2021	EPI_ISL_7744128	2021-02-05	Chapeco	Western Santa Catarina	36 - 40	20B	P.1	2021-12-16	506x	4.79	29777	P.1-like-II
hCoV-19/Brazil/SC-UFSC-198/2021	EPI_ISL_7744102	2021-02-05	Chapeco	Western Santa Catarina	21 - 25	20B	P.1	2021-12-16	999x	6.88	29815	P.1-like-II
hCoV-19/Brazil/SC-UFSC-200/2021	EPI_ISL_7744040	2021-04-19	Nova Veneza	Southern Santa Catarina	61 - 65	20B	P.1	2021-12-16	450x	0	29769	P.1-like-II
hCoV-19/Brazil/SC-UFSC-207/2021	EPI_ISL_7744080	2021-04-05	Sao Jose	Greater Florianópolis	56 - 60	20B	P.1	2021-12-16	402x	5.88	29777	P.1-like-II
