## Supplementary Table 3 for "Emergence of two distinct SARS-CoV-2 Gamma variants and the rapid spread of P.1-like-II SARS-CoV-2 during the second wave of COVID-19 in Santa Catarina, Southern Brazil": Supplementary_Table_3.xlsx

### Sheet: supplementary_table3.csv
Sequence Name	GISAID Acession	Pangolin Lineage
hCoV-19/Brazil/AC-IT-23161/2021	EPI_ISL_2612336	P.1
hCoV-19/Brazil/AC-IT-23182/2021	EPI_ISL_2612337	P.1
hCoV-19/Brazil/AM-CD1739/2020	EPI_ISL_2233906	P.1.15
hCoV-19/Brazil/AM-FIOCRUZ-20143088ER/2020	EPI_ISL_1068110	P.1
hCoV-19/Brazil/AM-FIOCRUZ-20143093FL/2020	EPI_ISL_1068111	P.1
hCoV-19/Brazil/AM-FIOCRUZ-20143097LPA/2020	EPI_ISL_2777363	P.1
hCoV-19/Brazil/AM-FIOCRUZ-20143103JT/2020	EPI_ISL_833136	P.1
hCoV-19/Brazil/AM-FIOCRUZ-20143105JJ/2020	EPI_ISL_1068112	P.1
hCoV-19/Brazil/AM-FIOCRUZ-20143112CAC/2020	EPI_ISL_2777364	P.1
hCoV-19/Brazil/AM-FIOCRUZ-20143138FN-R2/2020	EPI_ISL_811149	P.1
hCoV-19/Brazil/AM-FIOCRUZ-20143297CR/2020	EPI_ISL_1068114	P.1
hCoV-19/Brazil/AM-FIOCRUZ-20842882CA/2020	EPI_ISL_833137	P.1
hCoV-19/Brazil/AM-FIOCRUZ-20843059HRF/2020	EPI_ISL_2777373	P.1
hCoV-19/Brazil/AM-FIOCRUZ-20843185MR/2020	EPI_ISL_1068149	P.1
hCoV-19/Brazil/AM-FIOCRUZ-20843187NC/2020	EPI_ISL_1068150	P.1
hCoV-19/Brazil/AM-FIOCRUZ-20843194MVA/2020	EPI_ISL_2777374	P.1
hCoV-19/Brazil/AM-FIOCRUZ-20843198JS/2020	EPI_ISL_1068151	P.1
hCoV-19/Brazil/AM-FIOCRUZ-20843201ML/2020	EPI_ISL_833138	P.1
hCoV-19/Brazil/AM-FIOCRUZ-20843221KPS/2020	EPI_ISL_2777375	P.1
hCoV-19/Brazil/AM-FIOCRUZ-20843227TBH/2020	EPI_ISL_2777376	P.1
hCoV-19/Brazil/AM-FIOCRUZ-20843228ZC/2020	EPI_ISL_833139	P.1
hCoV-19/Brazil/AM-FIOCRUZ-20843233AFS/2020	EPI_ISL_2777377	P.1
hCoV-19/Brazil/AM-FIOCRUZ-20843269RC/2020	EPI_ISL_833140	P.1
hCoV-19/Brazil/AM-FIOCRUZ-20843278FR/2020	EPI_ISL_1068154	P.1
hCoV-19/Brazil/AM-FIOCRUZ-20843279KCS/2020	EPI_ISL_2777378	P.1
hCoV-19/Brazil/AM-FIOCRUZ-20843309YPP/2020	EPI_ISL_2777380	P.1
hCoV-19/Brazil/AM-FIOCRUZ-20843312KD/2020	EPI_ISL_1068156	P.1
hCoV-19/Brazil/AM-FIOCRUZ-20843348JS/2020	EPI_ISL_1068157	P.1
hCoV-19/Brazil/AM-FIOCRUZ-20843351MC/2020	EPI_ISL_1068158	P.1
hCoV-19/Brazil/AM-FIOCRUZ-20843355YM/2020	EPI_ISL_1068159	P.1
hCoV-19/Brazil/AM-FIOCRUZ-20843374ML/2020	EPI_ISL_1068160	P.1
hCoV-19/Brazil/AM-FIOCRUZ-20890057CR/2020	EPI_ISL_1068169	P.1
hCoV-19/Brazil/AM-FIOCRUZ-20890585EFV/2020	EPI_ISL_2777381	P.1
hCoV-19/Brazil/AM-FIOCRUZ-20890661TCR/2020	EPI_ISL_2777382	P.1
hCoV-19/Brazil/AM-FIOCRUZ-20890710TRG/2020	EPI_ISL_2777383	P.1
hCoV-19/Brazil/AM-FIOCRUZ-20890718FFM/2020	EPI_ISL_2777384	P.1
hCoV-19/Brazil/AM-FIOCRUZ-20891046MJB/2020	EPI_ISL_2777385	P.1
hCoV-19/Brazil/AM-FIOCRUZ-20891068DS/2020	EPI_ISL_1068198	P.1
hCoV-19/Brazil/AM-FIOCRUZ-20892199FT/2020	EPI_ISL_1068221	P.1
hCoV-19/Brazil/AM-FIOCRUZ-20892204FL/2020	EPI_ISL_1068222	P.1
hCoV-19/Brazil/AM-FIOCRUZ-20892251AR/2020	EPI_ISL_1068225	P.1
hCoV-19/Brazil/AM-FIOCRUZ-20892262DR/2020	EPI_ISL_1068226	P.1
hCoV-19/Brazil/AM-FIOCRUZ-20893866MN/2020	EPI_ISL_1068243	P.1
hCoV-19/Brazil/AM-FIOCRUZ-20894927MS/2020	EPI_ISL_1068248	P.1
hCoV-19/Brazil/AM-FIOCRUZ-20895217CM/2020	EPI_ISL_1068249	P.1
hCoV-19/Brazil/AM-FIOCRUZ-20895375SCN/2020	EPI_ISL_2777388	P.1
hCoV-19/Brazil/AM-FIOCRUZ-20895868ACR/2020	EPI_ISL_2777393	P.1
hCoV-19/Brazil/AM-FIOCRUZ-20897269OP/2020	EPI_ISL_1068256	P.1
hCoV-19/Brazil/AM-FIOCRUZ-20897281WS/2020	EPI_ISL_1261122	P.1
hCoV-19/Brazil/AM-FIOCRUZ-20897306BFS/2020	EPI_ISL_2777395	P.1
hCoV-19/Brazil/AM-FIOCRUZ-21140024DEB/2021	EPI_ISL_2777396	P.1
hCoV-19/Brazil/AM-FIOCRUZ-21143321SM/2021	EPI_ISL_1068260	P.1
hCoV-19/Brazil/AM-FIOCRUZ-21143333CC/2021	EPI_ISL_1068261	P.1
hCoV-19/Brazil/AM-FIOCRUZ-21143339MM/2021	EPI_ISL_1068262	P.1
hCoV-19/Brazil/AM-FIOCRUZ-21840028NMM/2020	EPI_ISL_2777460	P.1
hCoV-19/Brazil/AM-FIOCRUZ-21840031TGS/2020	EPI_ISL_2777461	P.1
hCoV-19/Brazil/AM-FIOCRUZ-21840032PFL/2020	EPI_ISL_2777462	P.1
hCoV-19/Brazil/AM-FIOCRUZ-21840035MSS/2020	EPI_ISL_2777463	P.1
hCoV-19/Brazil/AM-FIOCRUZ-21840036MMP/2020	EPI_ISL_2777464	P.1
hCoV-19/Brazil/AM-FIOCRUZ-21840045IRA/2020	EPI_ISL_2777465	P.1
hCoV-19/Brazil/AM-FIOCRUZ-21840047MML/2020	EPI_ISL_2777466	P.1
hCoV-19/Brazil/AM-FIOCRUZ-21840050SRD/2020	EPI_ISL_2777467	P.1
hCoV-19/Brazil/AM-FIOCRUZ-21840053MEB/2020	EPI_ISL_2777468	P.1
hCoV-19/Brazil/AM-FIOCRUZ-21890002SP/2021	EPI_ISL_1068285	P.1
hCoV-19/Brazil/AM-FIOCRUZ-21890005ACS/2021	EPI_ISL_2777495	P.1
hCoV-19/Brazil/AM-FIOCRUZ-21890006JG/2021	EPI_ISL_1068286	P.1
hCoV-19/Brazil/AM-FIOCRUZ-21890017IF/2021	EPI_ISL_1068287	P.1
hCoV-19/Brazil/AM-FIOCRUZ-21890017MD/2021	EPI_ISL_1068288	P.1
hCoV-19/Brazil/AM-FIOCRUZ-21890025RM/2021	EPI_ISL_1068289	P.1
hCoV-19/Brazil/AM-FIOCRUZ-21890031RC/2021	EPI_ISL_1068290	P.1
hCoV-19/Brazil/AM-FIOCRUZ-21890038IPP/2021	EPI_ISL_2777498	P.1
hCoV-19/Brazil/AM-FIOCRUZ-21890040MEF/2021	EPI_ISL_2777499	P.1
hCoV-19/Brazil/AM-FIOCRUZ-21890062AFS/2021	EPI_ISL_2777503	P.1
hCoV-19/Brazil/AM-FIOCRUZ-34077-1P/2020	EPI_ISL_2466265	P.1
hCoV-19/Brazil/AM-IEC1200-178727/2020	EPI_ISL_2298850	P.1
hCoV-19/Brazil/AM-IEC1200-178729/2020	EPI_ISL_2298852	P.1
hCoV-19/Brazil/AM-IEC1200-178732/2021	EPI_ISL_2298856	P.1
hCoV-19/Brazil/AM-IEC1200-178766/2020	EPI_ISL_2298867	P.1
hCoV-19/Brazil/AM-IEC1200-178768/2020	EPI_ISL_2298871	P.1
hCoV-19/Brazil/AM-L70-71-CD1716/2020	EPI_ISL_1060884	P.1
hCoV-19/Brazil/AM-L70-71-CD1718/2020	EPI_ISL_1060900	P.1
hCoV-19/Brazil/AM-L70-71-CD1721/2020	EPI_ISL_1060918	P.1
hCoV-19/Brazil/AM-L70-71-CD1722/2020	EPI_ISL_1060914	P.1
hCoV-19/Brazil/AM-L70-71-CD1723/2020	EPI_ISL_1060943	P.1
hCoV-19/Brazil/AM-L70-71-CD1727/2020	EPI_ISL_1060954	P.1
hCoV-19/Brazil/AM-L70-71-CD1733/2020	EPI_ISL_1060904	P.1
hCoV-19/Brazil/AM-L70-71-CD1734/2020	EPI_ISL_1060997	P.1
hCoV-19/Brazil/AM-L70-71-CD1737/2020	EPI_ISL_1060876	P.1
hCoV-19/Brazil/AM-L70-71-CD1739/2020	EPI_ISL_1060902	P.1
hCoV-19/Brazil/AM-L70-71-CD1740/2020	EPI_ISL_1061027	P.1
hCoV-19/Brazil/AM-L70-71-CD1743/2020	EPI_ISL_1060947	P.1
hCoV-19/Brazil/AM-L70-71-CD1749/2020	EPI_ISL_1060981	P.1
hCoV-19/Brazil/AM-L70-71-CD1750/2020	EPI_ISL_1060990	P.1
hCoV-19/Brazil/AM-L70-71-CD1751/2020	EPI_ISL_1060978	P.1
hCoV-19/Brazil/AM-L77-CD2293/2021	EPI_ISL_1060975	P.1
hCoV-19/Brazil/AM-L77-CD2295/2021	EPI_ISL_1064741	P.1
hCoV-19/Brazil/AM-L77-CD2297/2021	EPI_ISL_1060889	P.1
hCoV-19/Brazil/AM-L77-CD2298/2021	EPI_ISL_1060906	P.1
hCoV-19/Brazil/AM-L77-CD2299/2021	EPI_ISL_1064737	P.1
hCoV-19/Brazil/AM-L77-CD2300/2021	EPI_ISL_1060895	P.1
hCoV-19/Brazil/AM-L77-CD2301/2021	EPI_ISL_1060897	P.1
hCoV-19/Brazil/AM-L77-CD2302/2021	EPI_ISL_1060880	P.1
hCoV-19/Brazil/AM-L77-CD2303/2021	EPI_ISL_1064742	P.1
hCoV-19/Brazil/AM-L77-CD2304/2021	EPI_ISL_1060932	P.1
hCoV-19/Brazil/AM-L77-CD2305/2021	EPI_ISL_1060953	P.1
hCoV-19/Brazil/AM-L77-CD2308/2021	EPI_ISL_1064750	P.1
hCoV-19/Brazil/AM-L77-CD2309/2021	EPI_ISL_1064736	P.1
hCoV-19/Brazil/AM-L77-CD2319/2021	EPI_ISL_1061013	P.1
hCoV-19/Brazil/AM-L77-CD2321/2021	EPI_ISL_1064740	P.1
hCoV-19/Brazil/AM-L78-CD2237_2/2020	EPI_ISL_1060931	P.1
hCoV-19/Brazil/AM-L78-CD2240_2/2020	EPI_ISL_1060986	P.1
hCoV-19/Brazil/AM-L78-CD2312_2/2021	EPI_ISL_1060955	P.1
hCoV-19/Brazil/AM-L78-CD2342_2/2021	EPI_ISL_1061026	P.1
hCoV-19/Brazil/AM-L78-CD2348_2/2021	EPI_ISL_1061000	P.1
hCoV-19/Brazil/AM-L78-CD2349_2/2021	EPI_ISL_1060996	P.1
hCoV-19/Brazil/AM-L78-CD2351_2/2021	EPI_ISL_1061023	P.1
hCoV-19/Brazil/AM-L81-CD2278/2020	EPI_ISL_1060913	P.1
hCoV-19/Brazil/AM-L81-CD2469/2020	EPI_ISL_1060898	P.1
hCoV-19/Brazil/AM-L81-CD2471/2020	EPI_ISL_1060888	P.1
hCoV-19/Brazil/AM-L81-CD2649/2021	EPI_ISL_1060948	P.1
hCoV-19/Brazil/AM-L81-CD2650/2021	EPI_ISL_1060911	P.1
hCoV-19/Brazil/AM-L81-CD2652/2021	EPI_ISL_1060899	P.1
hCoV-19/Brazil/AM-L81-CD2653/2021	EPI_ISL_1060915	P.1
hCoV-19/Brazil/AM-L81-CD2654/2021	EPI_ISL_1060890	P.1
hCoV-19/Brazil/AM-L81-CD2658/2021	EPI_ISL_1060912	P.1
hCoV-19/Brazil/AM-L82-CD2286/2020	EPI_ISL_1061007	P.1
hCoV-19/Brazil/AM-L82-CD2288/2020	EPI_ISL_1061009	P.1
hCoV-19/Brazil/AM-L82-CD2360/2020	EPI_ISL_1064745	P.1
hCoV-19/Brazil/AM-L82-CD2361/2020	EPI_ISL_1064748	P.1
hCoV-19/Brazil/AM-L82-CD2366/2020	EPI_ISL_1061022	P.1
hCoV-19/Brazil/AM-L82-CD2367/2020	EPI_ISL_1060939	P.1
hCoV-19/Brazil/AM-L82-CD2374/2020	EPI_ISL_1064749	P.1
hCoV-19/Brazil/AM-L82-CD2404/2020	EPI_ISL_1061002	P.1
hCoV-19/Brazil/AM-L82-CD2443/2020	EPI_ISL_1061017	P.1
hCoV-19/Brazil/AM-L82-CD2472/2020	EPI_ISL_1060937	P.1
hCoV-19/Brazil/AM-L82-CD2676/2020	EPI_ISL_1061005	P.1
hCoV-19/Brazil/AM-L82-CD2677/2020	EPI_ISL_1061008	P.1
hCoV-19/Brazil/AM-L84-CD2387/2020	EPI_ISL_1061021	P.1
hCoV-19/Brazil/AM-L84-CD2393/2020	EPI_ISL_1060894	P.1
hCoV-19/Brazil/AM-L84-CD2423/2020	EPI_ISL_1060944	P.1
hCoV-19/Brazil/AM-L84-CD2455/2020	EPI_ISL_1060879	P.1
hCoV-19/Brazil/AM-L84-CD2476/2020	EPI_ISL_1060877	P.1
hCoV-19/Brazil/AM-L87-CD2414/2020	EPI_ISL_1060881	P.1
hCoV-19/Brazil/BA-FIOCRUZ-33769/2020	EPI_ISL_2491697	P.1
hCoV-19/Brazil/BA-FIOCRUZ-33771/2020	EPI_ISL_2491698	P.1
hCoV-19/Brazil/BA-HA01/2020	EPI_ISL_1443196	P.1
hCoV-19/Brazil/BA-HA02/2020	EPI_ISL_1443197	P.1
hCoV-19/Brazil/BA-HA03/2020	EPI_ISL_1443198	P.1
hCoV-19/Brazil/GO-2732R1/2020	EPI_ISL_2614541	P.1
hCoV-19/Brazil/GO-HLAGYN-1376803/2021	EPI_ISL_2187689	P.1
hCoV-19/Brazil/GO-IAL4849/2020	EPI_ISL_4877300	P.1
hCoV-19/Brazil/MA-FIOCRUZ-34258/2020	EPI_ISL_2983332	P.1
hCoV-19/Brazil/MT-REDE-MT05/2021	EPI_ISL_3553585	P.1
hCoV-19/Brazil/PA-FIOCRUZ-9213/2021	EPI_ISL_2645845	P.1
hCoV-19/Brazil/PB-BA1200-250009713/2020	EPI_ISL_2241496	P.1
hCoV-19/Brazil/PE-FIOCRUZ-IAM3285/2020	EPI_ISL_3704564	P.1.12
hCoV-19/Brazil/PR-FIOCRUZ-22793/2021	EPI_ISL_2443546	P.1
hCoV-19/Brazil/PR-L119-CD7789/2020	EPI_ISL_2344420	P.1
hCoV-19/Brazil/RJ-FUNED-330105720/2020	EPI_ISL_2249440	P.1
hCoV-19/Brazil/RJ-FUNED-330107714/2020	EPI_ISL_2249444	P.1
hCoV-19/Brazil/RR-IEC1200-178218/2021	EPI_ISL_2298762	P.1
hCoV-19/Brazil/RS-L111-CD4038/2020	EPI_ISL_2344311	P.1
hCoV-19/Brazil/RS-LMM38991/2020	EPI_ISL_1630158	P.1
hCoV-19/Brazil/SC-1326/2021	EPI_ISL_985318	P.1
hCoV-19/Brazil/SC-1327/2021	EPI_ISL_985319	P.1
hCoV-19/Brazil/SC-FIOCRUZ-10845/2021	EPI_ISL_2677078	P.1
hCoV-19/Brazil/SC-FIOCRUZ-10846/2021	EPI_ISL_2677086	P.1
hCoV-19/Brazil/SC-FIOCRUZ-10847/2021	EPI_ISL_2677148	P.1
hCoV-19/Brazil/SC-FIOCRUZ-10848/2021	EPI_ISL_2677139	P.1
hCoV-19/Brazil/SC-FIOCRUZ-10849/2021	EPI_ISL_2677153	P.1
hCoV-19/Brazil/SC-FIOCRUZ-10853/2021	EPI_ISL_3827977	P.1
hCoV-19/Brazil/SC-FIOCRUZ-10854/2021	EPI_ISL_2677163	P.1
hCoV-19/Brazil/SC-FIOCRUZ-10855/2021	EPI_ISL_2677094	P.1
hCoV-19/Brazil/SC-FIOCRUZ-10856/2021	EPI_ISL_2677141	P.1
hCoV-19/Brazil/SC-FIOCRUZ-10857/2021	EPI_ISL_2677173	P.1
hCoV-19/Brazil/SC-FIOCRUZ-10858/2021	EPI_ISL_2677144	P.1
hCoV-19/Brazil/SC-FIOCRUZ-10859/2021	EPI_ISL_2677089	P.1
hCoV-19/Brazil/SC-FIOCRUZ-10862/2021	EPI_ISL_2677091	P.1
hCoV-19/Brazil/SC-FIOCRUZ-10863/2021	EPI_ISL_2677093	P.1
hCoV-19/Brazil/SC-FIOCRUZ-10864/2021	EPI_ISL_2677143	P.1
hCoV-19/Brazil/SC-FIOCRUZ-10865/2021	EPI_ISL_2677095	P.1
hCoV-19/Brazil/SC-FIOCRUZ-10866/2021	EPI_ISL_2038949	P.1
hCoV-19/Brazil/SC-FIOCRUZ-10869/2021	EPI_ISL_2677156	P.1
hCoV-19/Brazil/SC-FIOCRUZ-10870/2021	EPI_ISL_2677174	P.1
hCoV-19/Brazil/SC-FIOCRUZ-10871/2021	EPI_ISL_2677147	P.1
hCoV-19/Brazil/SC-FIOCRUZ-10872/2021	EPI_ISL_2038948	P.1
hCoV-19/Brazil/SC-FIOCRUZ-10873/2021	EPI_ISL_2677157	P.1
hCoV-19/Brazil/SC-FIOCRUZ-10874/2021	EPI_ISL_2677161	P.1
hCoV-19/Brazil/SC-FIOCRUZ-10877/2021	EPI_ISL_2677159	P.1
hCoV-19/Brazil/SC-FIOCRUZ-10878/2021	EPI_ISL_2677155	P.1
hCoV-19/Brazil/SC-FIOCRUZ-10879/2021	EPI_ISL_2677171	P.1
hCoV-19/Brazil/SC-FIOCRUZ-10883/2021	EPI_ISL_2677146	P.1
hCoV-19/Brazil/SC-FIOCRUZ-10884/2021	EPI_ISL_2677150	P.1
hCoV-19/Brazil/SC-FIOCRUZ-10888/2021	EPI_ISL_2677082	P.1
hCoV-19/Brazil/SC-FIOCRUZ-10892/2021	EPI_ISL_2677142	P.1
hCoV-19/Brazil/SC-FIOCRUZ-11044/2021	EPI_ISL_2677219	P.1
hCoV-19/Brazil/SC-FIOCRUZ-11048/2021	EPI_ISL_2677222	P.1
hCoV-19/Brazil/SC-FIOCRUZ-11049/2021	EPI_ISL_2038950	P.1
hCoV-19/Brazil/SC-FIOCRUZ-11049-1P/2021	EPI_ISL_2466261	P.1
hCoV-19/Brazil/SC-FIOCRUZ-11050/2021	EPI_ISL_2038951	P.1
hCoV-19/Brazil/SC-FIOCRUZ-11051/2021	EPI_ISL_2038952	P.1
hCoV-19/Brazil/SC-FIOCRUZ-11052/2021	EPI_ISL_2038953	P.1
hCoV-19/Brazil/SC-FIOCRUZ-11053/2021	EPI_ISL_2677223	P.1
hCoV-19/Brazil/SC-FIOCRUZ-11054/2021	EPI_ISL_2038967	P.1
hCoV-19/Brazil/SC-FIOCRUZ-11183/2021	EPI_ISL_2038947	P.1
hCoV-19/Brazil/SC-FIOCRUZ-11188/2021	EPI_ISL_2038930	P.1
hCoV-19/Brazil/SC-FIOCRUZ-11189/2021	EPI_ISL_2038946	P.1
hCoV-19/Brazil/SC-FIOCRUZ-11191/2021	EPI_ISL_2677081	P.1
hCoV-19/Brazil/SC-FIOCRUZ-11193/2021	EPI_ISL_2038941	P.1
hCoV-19/Brazil/SC-FIOCRUZ-11194/2021	EPI_ISL_1534007	P.1
hCoV-19/Brazil/SC-FIOCRUZ-11195/2021	EPI_ISL_1534003	P.1
hCoV-19/Brazil/SC-FIOCRUZ-12971/2021	EPI_ISL_1534010	P.1
hCoV-19/Brazil/SC-FIOCRUZ-12972/2021	EPI_ISL_1534008	P.1
hCoV-19/Brazil/SC-FIOCRUZ-12973/2021	EPI_ISL_1534009	P.1
hCoV-19/Brazil/SC-FIOCRUZ-12975/2021	EPI_ISL_1534002	P.1
hCoV-19/Brazil/SC-FIOCRUZ-13109/2021	EPI_ISL_1533994	P.1
hCoV-19/Brazil/SC-FIOCRUZ-13111/2021	EPI_ISL_1533992	P.1
hCoV-19/Brazil/SC-FIOCRUZ-13113/2021	EPI_ISL_1533996	P.1
hCoV-19/Brazil/SC-FIOCRUZ-13114/2021	EPI_ISL_1533993	P.1
hCoV-19/Brazil/SC-FIOCRUZ-14552/2021	EPI_ISL_2677160	P.1
hCoV-19/Brazil/SC-FIOCRUZ-14553/2021	EPI_ISL_2677168	P.1
hCoV-19/Brazil/SC-FIOCRUZ-14557/2021	EPI_ISL_2038932	P.1
hCoV-19/Brazil/SC-FIOCRUZ-14558/2021	EPI_ISL_2038934	P.1
hCoV-19/Brazil/SC-FIOCRUZ-14559/2021	EPI_ISL_2038931	P.1
hCoV-19/Brazil/SC-FIOCRUZ-14560/2021	EPI_ISL_2038935	P.1
hCoV-19/Brazil/SC-FIOCRUZ-14561/2021	EPI_ISL_2038936	P.1
hCoV-19/Brazil/SC-FIOCRUZ-14562/2021	EPI_ISL_2038937	P.1
hCoV-19/Brazil/SC-FIOCRUZ-14564/2021	EPI_ISL_2038938	P.1
hCoV-19/Brazil/SC-FIOCRUZ-14565/2021	EPI_ISL_2038939	P.1
hCoV-19/Brazil/SC-FIOCRUZ-14566/2021	EPI_ISL_2038940	P.1
hCoV-19/Brazil/SC-FIOCRUZ-14567/2021	EPI_ISL_2038954	P.1
hCoV-19/Brazil/SC-FIOCRUZ-14568/2021	EPI_ISL_2038942	P.1
hCoV-19/Brazil/SC-FIOCRUZ-14569/2021	EPI_ISL_2038943	P.1
hCoV-19/Brazil/SC-FIOCRUZ-14570/2021	EPI_ISL_2038945	P.1
hCoV-19/Brazil/SC-FIOCRUZ-14571/2021	EPI_ISL_2677225	P.1
hCoV-19/Brazil/SC-FIOCRUZ-14572/2021	EPI_ISL_2677226	P.1
hCoV-19/Brazil/SC-FIOCRUZ-14573/2021	EPI_ISL_2677227	P.1
hCoV-19/Brazil/SC-FIOCRUZ-15631/2021	EPI_ISL_2677162	P.1
hCoV-19/Brazil/SC-FIOCRUZ-15632/2021	EPI_ISL_2677167	P.1
hCoV-19/Brazil/SC-FIOCRUZ-15633/2021	EPI_ISL_2677149	P.1
hCoV-19/Brazil/SC-FIOCRUZ-15634/2021	EPI_ISL_2677169	P.1
hCoV-19/Brazil/SC-FIOCRUZ-15636/2021	EPI_ISL_2677170	P.1
hCoV-19/Brazil/SC-FIOCRUZ-19092/2021	EPI_ISL_2157377	P.1
hCoV-19/Brazil/SC-FIOCRUZ-19093/2021	EPI_ISL_2157498	P.1
hCoV-19/Brazil/SC-FIOCRUZ-19094/2021	EPI_ISL_2157505	P.1
hCoV-19/Brazil/SC-FIOCRUZ-19095/2021	EPI_ISL_2157501	P.1
hCoV-19/Brazil/SC-FIOCRUZ-19096/2021	EPI_ISL_2157494	P.1
hCoV-19/Brazil/SC-FIOCRUZ-19097/2021	EPI_ISL_2157484	P.1
hCoV-19/Brazil/SC-FIOCRUZ-19098/2021	EPI_ISL_2157409	P.1
hCoV-19/Brazil/SC-FIOCRUZ-19099/2021	EPI_ISL_2157418	P.1
hCoV-19/Brazil/SC-FIOCRUZ-19100/2021	EPI_ISL_2157391	P.1
hCoV-19/Brazil/SC-FIOCRUZ-19101/2021	EPI_ISL_2157407	P.1.2
hCoV-19/Brazil/SC-FIOCRUZ-19102/2021	EPI_ISL_2157400	P.1
hCoV-19/Brazil/SC-FIOCRUZ-19103/2021	EPI_ISL_2157500	P.1
hCoV-19/Brazil/SC-FIOCRUZ-19104/2021	EPI_ISL_2157502	P.1
hCoV-19/Brazil/SC-FIOCRUZ-19105/2021	EPI_ISL_2157547	P.1
hCoV-19/Brazil/SC-FIOCRUZ-19106/2021	EPI_ISL_2157518	P.1.2
hCoV-19/Brazil/SC-FIOCRUZ-19107/2021	EPI_ISL_2157448	P.1
hCoV-19/Brazil/SC-FIOCRUZ-19108/2021	EPI_ISL_2157405	P.1
hCoV-19/Brazil/SC-FIOCRUZ-19109/2021	EPI_ISL_2157396	P.1.2
hCoV-19/Brazil/SC-FIOCRUZ-19110/2021	EPI_ISL_2157447	P.1.2
hCoV-19/Brazil/SC-FIOCRUZ-19111/2021	EPI_ISL_2157411	P.1
hCoV-19/Brazil/SC-FIOCRUZ-19112/2021	EPI_ISL_2157390	P.1
hCoV-19/Brazil/SC-FIOCRUZ-19113/2021	EPI_ISL_2157406	P.1
hCoV-19/Brazil/SC-FIOCRUZ-19114/2021	EPI_ISL_2157393	P.1
hCoV-19/Brazil/SC-FIOCRUZ-19120/2021	EPI_ISL_2157499	P.1
hCoV-19/Brazil/SC-FIOCRUZ-19121/2021	EPI_ISL_2157392	P.1
hCoV-19/Brazil/SC-FIOCRUZ-19124/2021	EPI_ISL_2157515	P.1
hCoV-19/Brazil/SC-FIOCRUZ-19125/2021	EPI_ISL_2157399	P.1.2
hCoV-19/Brazil/SC-FIOCRUZ-19127/2021	EPI_ISL_2157493	P.1
hCoV-19/Brazil/SC-FIOCRUZ-19128/2021	EPI_ISL_2157548	P.1
hCoV-19/Brazil/SC-FIOCRUZ-19130/2021	EPI_ISL_2157503	P.1
hCoV-19/Brazil/SC-FIOCRUZ-19132/2021	EPI_ISL_2157510	P.1
hCoV-19/Brazil/SC-FIOCRUZ-19133/2021	EPI_ISL_2157398	P.1
hCoV-19/Brazil/SC-FIOCRUZ-19134/2021	EPI_ISL_2157450	P.1
hCoV-19/Brazil/SC-FIOCRUZ-19135/2021	EPI_ISL_2157497	P.1.2
hCoV-19/Brazil/SC-FIOCRUZ-19136/2021	EPI_ISL_2157495	P.1
hCoV-19/Brazil/SC-FIOCRUZ-19137/2021	EPI_ISL_2157511	P.1
hCoV-19/Brazil/SC-FIOCRUZ-19138/2021	EPI_ISL_2157410	P.1
hCoV-19/Brazil/SC-FIOCRUZ-19139/2021	EPI_ISL_2157426	P.1.2
hCoV-19/Brazil/SC-FIOCRUZ-19333/2021	EPI_ISL_2157513	P.1
hCoV-19/Brazil/SC-FIOCRUZ-20582/2021	EPI_ISL_2196335	P.1
hCoV-19/Brazil/SC-FIOCRUZ-20583/2021	EPI_ISL_2196248	P.1
hCoV-19/Brazil/SC-FIOCRUZ-20584/2021	EPI_ISL_2196336	P.1
hCoV-19/Brazil/SC-FIOCRUZ-20585/2021	EPI_ISL_2196354	P.1
hCoV-19/Brazil/SC-FIOCRUZ-20586/2021	EPI_ISL_2196337	P.1
hCoV-19/Brazil/SC-FIOCRUZ-20587/2021	EPI_ISL_2196359	P.1
hCoV-19/Brazil/SC-FIOCRUZ-20588/2021	EPI_ISL_2196338	P.1
hCoV-19/Brazil/SC-FIOCRUZ-20589/2021	EPI_ISL_2196339	P.1
hCoV-19/Brazil/SC-FIOCRUZ-20590/2021	EPI_ISL_2196340	P.1
hCoV-19/Brazil/SC-FIOCRUZ-20591/2021	EPI_ISL_2196247	P.1
hCoV-19/Brazil/SC-FIOCRUZ-20592/2021	EPI_ISL_2196341	P.1
hCoV-19/Brazil/SC-FIOCRUZ-20593/2021	EPI_ISL_2196342	P.1
hCoV-19/Brazil/SC-FIOCRUZ-20594/2021	EPI_ISL_2196343	P.1
hCoV-19/Brazil/SC-FIOCRUZ-20595/2021	EPI_ISL_2196344	P.1
hCoV-19/Brazil/SC-FIOCRUZ-20596/2021	EPI_ISL_2196345	P.1
hCoV-19/Brazil/SC-FIOCRUZ-20598/2021	EPI_ISL_2196346	P.1
hCoV-19/Brazil/SC-FIOCRUZ-20599/2021	EPI_ISL_2196347	P.1
hCoV-19/Brazil/SC-FIOCRUZ-20600/2021	EPI_ISL_2196348	P.1
hCoV-19/Brazil/SC-FIOCRUZ-20601/2021	EPI_ISL_2196349	P.1
hCoV-19/Brazil/SC-FIOCRUZ-20605/2021	EPI_ISL_2196350	P.1
hCoV-19/Brazil/SC-FIOCRUZ-20606/2021	EPI_ISL_2196254	P.1
hCoV-19/Brazil/SC-FIOCRUZ-20607/2021	EPI_ISL_2196255	P.1
hCoV-19/Brazil/SC-FIOCRUZ-20608/2021	EPI_ISL_2196256	P.1
hCoV-19/Brazil/SC-FIOCRUZ-20617/2021	EPI_ISL_2196353	P.1
hCoV-19/Brazil/SC-FIOCRUZ-20618-R2/2021	EPI_ISL_2196250	P.1
hCoV-19/Brazil/SC-FIOCRUZ-21671/2021	EPI_ISL_2274138	P.1
hCoV-19/Brazil/SC-FIOCRUZ-21672/2021	EPI_ISL_2274135	P.1
hCoV-19/Brazil/SC-FIOCRUZ-21673/2021	EPI_ISL_2274133	P.1
hCoV-19/Brazil/SC-FIOCRUZ-21674/2021	EPI_ISL_2274136	P.1
hCoV-19/Brazil/SC-FIOCRUZ-21675/2021	EPI_ISL_2274137	P.1.10
hCoV-19/Brazil/SC-FIOCRUZ-21676/2021	EPI_ISL_2274134	P.1
hCoV-19/Brazil/SC-FIOCRUZ-22230-R2/2021	EPI_ISL_2196249	P.1
hCoV-19/Brazil/SC-FIOCRUZ-22803/2021	EPI_ISL_2443675	P.1
hCoV-19/Brazil/SC-FIOCRUZ-22804/2021	EPI_ISL_2443676	P.1
hCoV-19/Brazil/SC-FIOCRUZ-22805/2021	EPI_ISL_2443677	P.1
hCoV-19/Brazil/SC-FIOCRUZ-22806/2021	EPI_ISL_2443678	P.1
hCoV-19/Brazil/SC-FIOCRUZ-22807/2021	EPI_ISL_2443679	P.1
hCoV-19/Brazil/SC-FIOCRUZ-22808/2021	EPI_ISL_2443680	P.1
hCoV-19/Brazil/SC-FIOCRUZ-22809/2021	EPI_ISL_2443681	P.1
hCoV-19/Brazil/SC-FIOCRUZ-22810/2021	EPI_ISL_2443682	P.1
hCoV-19/Brazil/SC-FIOCRUZ-22811/2021	EPI_ISL_2443683	P.1
hCoV-19/Brazil/SC-FIOCRUZ-22812/2021	EPI_ISL_2443684	P.1
hCoV-19/Brazil/SC-FIOCRUZ-22814/2021	EPI_ISL_2443685	P.1
hCoV-19/Brazil/SC-FIOCRUZ-22815/2021	EPI_ISL_2443686	P.1
hCoV-19/Brazil/SC-FIOCRUZ-22816/2021	EPI_ISL_2443687	P.1
hCoV-19/Brazil/SC-FIOCRUZ-22818/2021	EPI_ISL_2443688	P.1
hCoV-19/Brazil/SC-FIOCRUZ-22819/2021	EPI_ISL_2443689	P.1.7
hCoV-19/Brazil/SC-FIOCRUZ-22820/2021	EPI_ISL_2443551	P.1
hCoV-19/Brazil/SC-FIOCRUZ-22821/2021	EPI_ISL_2443690	P.1
hCoV-19/Brazil/SC-FIOCRUZ-22822/2021	EPI_ISL_2443691	P.1
hCoV-19/Brazil/SC-FIOCRUZ-22823/2021	EPI_ISL_2443692	P.1
hCoV-19/Brazil/SC-FIOCRUZ-22824/2021	EPI_ISL_2443693	P.1
hCoV-19/Brazil/SC-FIOCRUZ-22825/2021	EPI_ISL_2443694	P.1
hCoV-19/Brazil/SC-FIOCRUZ-22826/2021	EPI_ISL_2443695	P.1
hCoV-19/Brazil/SC-FIOCRUZ-22827/2021	EPI_ISL_2443696	P.1
hCoV-19/Brazil/SC-FIOCRUZ-22828/2021	EPI_ISL_2443697	P.1
hCoV-19/Brazil/SC-FIOCRUZ-22829/2021	EPI_ISL_2443698	P.1
hCoV-19/Brazil/SC-FIOCRUZ-22830/2021	EPI_ISL_2443699	P.1
hCoV-19/Brazil/SC-FIOCRUZ-22831/2021	EPI_ISL_2443700	P.1
hCoV-19/Brazil/SC-FIOCRUZ-22832/2021	EPI_ISL_2443701	P.1
hCoV-19/Brazil/SC-FIOCRUZ-22833/2021	EPI_ISL_2443702	P.1
hCoV-19/Brazil/SC-FIOCRUZ-22834/2021	EPI_ISL_2443703	P.1
hCoV-19/Brazil/SC-FIOCRUZ-22835/2021	EPI_ISL_2443704	P.1
hCoV-19/Brazil/SC-FIOCRUZ-22836/2021	EPI_ISL_2443705	P.1
hCoV-19/Brazil/SC-FIOCRUZ-22837/2021	EPI_ISL_2443706	P.1
hCoV-19/Brazil/SC-FIOCRUZ-22838/2021	EPI_ISL_2443707	P.1
hCoV-19/Brazil/SC-FIOCRUZ-22839/2021	EPI_ISL_2443708	P.1
hCoV-19/Brazil/SC-FIOCRUZ-22840/2021	EPI_ISL_2443709	P.1
hCoV-19/Brazil/SC-FIOCRUZ-22842/2021	EPI_ISL_2443552	P.1
hCoV-19/Brazil/SC-FIOCRUZ-22843/2021	EPI_ISL_2443710	P.1
hCoV-19/Brazil/SC-FIOCRUZ-22844/2021	EPI_ISL_2443711	P.1
hCoV-19/Brazil/SC-FIOCRUZ-22845/2021	EPI_ISL_2443529	P.1
hCoV-19/Brazil/SC-FIOCRUZ-23237/2021	EPI_ISL_2443712	P.1.2
hCoV-19/Brazil/SC-FIOCRUZ-24555/2021	EPI_ISL_2466260	P.1
hCoV-19/Brazil/SC-FIOCRUZ-25336-R2/2021	EPI_ISL_3061900	P.1.2
hCoV-19/Brazil/SC-FIOCRUZ-26690/2021	EPI_ISL_2536228	P.1.2
hCoV-19/Brazil/SC-FIOCRUZ-26692/2021	EPI_ISL_2536230	P.1
hCoV-19/Brazil/SC-FIOCRUZ-26693/2021	EPI_ISL_2536231	P.1
hCoV-19/Brazil/SC-FIOCRUZ-26696/2021	EPI_ISL_2536234	P.1
hCoV-19/Brazil/SC-FIOCRUZ-26699/2021	EPI_ISL_2536237	P.1
hCoV-19/Brazil/SC-FIOCRUZ-26701/2021	EPI_ISL_2536239	P.1
hCoV-19/Brazil/SC-FIOCRUZ-26703/2021	EPI_ISL_2536241	P.1
hCoV-19/Brazil/SC-FIOCRUZ-26704/2021	EPI_ISL_2536242	P.1
hCoV-19/Brazil/SC-FIOCRUZ-26706/2021	EPI_ISL_2536244	P.1
hCoV-19/Brazil/SC-FIOCRUZ-26709/2021	EPI_ISL_2536247	P.1
hCoV-19/Brazil/SC-FIOCRUZ-26713/2021	EPI_ISL_2536251	P.1
hCoV-19/Brazil/SC-FIOCRUZ-26714/2021	EPI_ISL_2536252	P.1
hCoV-19/Brazil/SC-FIOCRUZ-26717/2021	EPI_ISL_2536254	P.1
hCoV-19/Brazil/SC-FIOCRUZ-26718/2021	EPI_ISL_2536255	P.1
hCoV-19/Brazil/SC-FIOCRUZ-26719/2021	EPI_ISL_2536256	P.1
hCoV-19/Brazil/SC-FIOCRUZ-26720/2021	EPI_ISL_2536257	P.1
hCoV-19/Brazil/SC-FIOCRUZ-26724/2021	EPI_ISL_2536261	P.1
hCoV-19/Brazil/SC-FIOCRUZ-26726/2021	EPI_ISL_2536262	P.1
hCoV-19/Brazil/SC-FIOCRUZ-26727/2021	EPI_ISL_2536263	P.1
hCoV-19/Brazil/SC-FIOCRUZ-26728/2021	EPI_ISL_2536264	P.1
hCoV-19/Brazil/SC-FIOCRUZ-26729/2021	EPI_ISL_2536265	P.1
hCoV-19/Brazil/SC-FIOCRUZ-26730/2021	EPI_ISL_2536266	P.1
hCoV-19/Brazil/SC-FIOCRUZ-3333/2021	EPI_ISL_2677254	P.1
hCoV-19/Brazil/SC-FIOCRUZ-37039-R1/2021	EPI_ISL_3190166	P.1
hCoV-19/Brazil/SC-FIOCRUZ-38829/2021	EPI_ISL_3434917	P.1
hCoV-19/Brazil/SC-FIOCRUZ-45015/2021	EPI_ISL_4061296	P.1.2
hCoV-19/Brazil/SC-FIOCRUZ-45016/2021	EPI_ISL_4061297	P.1
hCoV-19/Brazil/SC-FIOCRUZ-45021/2021	EPI_ISL_4061300	P.1
hCoV-19/Brazil/SC-FIOCRUZ-45023/2021	EPI_ISL_4061302	P.1
hCoV-19/Brazil/SC-FIOCRUZ-45024/2021	EPI_ISL_4061303	P.1
hCoV-19/Brazil/SC-FIOCRUZ-45025/2021	EPI_ISL_4061304	P.1.2
hCoV-19/Brazil/SC-FIOCRUZ-45027/2021	EPI_ISL_4061305	P.1
hCoV-19/Brazil/SC-FIOCRUZ-45028/2021	EPI_ISL_4061306	P.1
hCoV-19/Brazil/SC-FIOCRUZ-45029/2021	EPI_ISL_4061307	P.1.7
hCoV-19/Brazil/SC-FIOCRUZ-45031/2021	EPI_ISL_4061309	P.1
hCoV-19/Brazil/SC-FIOCRUZ-45033/2021	EPI_ISL_4061310	P.1
hCoV-19/Brazil/SC-FIOCRUZ-45034/2021	EPI_ISL_4061311	P.1.7
hCoV-19/Brazil/SC-FIOCRUZ-45038/2021	EPI_ISL_4061315	P.1
hCoV-19/Brazil/SC-FIOCRUZ-45039/2021	EPI_ISL_4061317	P.1
hCoV-19/Brazil/SC-FIOCRUZ-45040/2021	EPI_ISL_4061318	P.1
hCoV-19/Brazil/SC-FIOCRUZ-45042/2021	EPI_ISL_4061320	P.1
hCoV-19/Brazil/SC-FIOCRUZ-45047/2021	EPI_ISL_4061324	P.1
hCoV-19/Brazil/SC-FIOCRUZ-45048/2021	EPI_ISL_4061325	P.1
hCoV-19/Brazil/SC-FIOCRUZ-45050/2021	EPI_ISL_3832444	P.1.2
hCoV-19/Brazil/SC-FIOCRUZ-45051/2021	EPI_ISL_3832443	P.1
hCoV-19/Brazil/SC-FIOCRUZ-45052/2021	EPI_ISL_3832471	P.1
hCoV-19/Brazil/SC-FIOCRUZ-45056/2021	EPI_ISL_3832396	P.1
hCoV-19/Brazil/SC-FIOCRUZ-45604/2021	EPI_ISL_4061434	P.1
hCoV-19/Brazil/SC-FIOCRUZ-45605/2021	EPI_ISL_4061435	P.1
hCoV-19/Brazil/SC-FIOCRUZ-45606/2021	EPI_ISL_4061436	P.1
hCoV-19/Brazil/SC-FIOCRUZ-7171/2021	EPI_ISL_2677129	P.1
hCoV-19/Brazil/SC-FIOCRUZ-7172/2021	EPI_ISL_2677128	P.1
hCoV-19/Brazil/SC-FIOCRUZ-7173/2021	EPI_ISL_2038933	P.1
hCoV-19/Brazil/SC-FIOCRUZ-7174/2021	EPI_ISL_2038966	P.1
hCoV-19/Brazil/SC-FIOCRUZ-7175/2021	EPI_ISL_2677127	P.1
hCoV-19/Brazil/SC-FIOCRUZ-7177/2021	EPI_ISL_2677132	P.1
hCoV-19/Brazil/SC-FIOCRUZ-7178/2021	EPI_ISL_2677131	P.1
hCoV-19/Brazil/SC-FIOCRUZ-7179/2021	EPI_ISL_2677130	P.1
hCoV-19/Brazil/SC-FIOCRUZ-7207/2021	EPI_ISL_2677108	P.1
hCoV-19/Brazil/SC-FIOCRUZ-7216/2021	EPI_ISL_2677116	P.1
hCoV-19/Brazil/SC-FIOCRUZ-7221/2021	EPI_ISL_2677121	P.1
hCoV-19/Brazil/SC-FIOCRUZ-7223/2021	EPI_ISL_2677123	P.1
hCoV-19/Brazil/SC-FIOCRUZ-9703/2021	EPI_ISL_2677135	P.1.1
hCoV-19/Brazil/SC-FIOCRUZ-9704/2021	EPI_ISL_2677136	P.1
hCoV-19/Brazil/SC-FIOCRUZ-9705/2021	EPI_ISL_2677133	P.1
hCoV-19/Brazil/SC-FIOCRUZ-9706/2021	EPI_ISL_2677134	P.1.1
hCoV-19/Brazil/SC-FIOCRUZ-9712/2021	EPI_ISL_2677206	P.1
hCoV-19/Brazil/SC-FIOCRUZ-9714/2021	EPI_ISL_2677211	P.1
hCoV-19/Brazil/SC-FIOCRUZ-9716/2021	EPI_ISL_2677214	P.1
hCoV-19/Brazil/SC-FIOCRUZ-9717/2021	EPI_ISL_2677191	P.1
hCoV-19/Brazil/SC-FIOCRUZ-9718/2021	EPI_ISL_2677215	P.1
hCoV-19/Brazil/SC-FIOCRUZ-9719/2021	EPI_ISL_2677200	P.1
hCoV-19/Brazil/SC-FIOCRUZ-9720/2021	EPI_ISL_2677192	P.1
hCoV-19/Brazil/SC-FIOCRUZ-9721/2021	EPI_ISL_2677210	P.1
hCoV-19/Brazil/SC-FIOCRUZ-9723/2021	EPI_ISL_2677183	P.1
hCoV-19/Brazil/SC-FIOCRUZ-9724/2021	EPI_ISL_2677194	P.1
hCoV-19/Brazil/SC-FIOCRUZ-9725/2021	EPI_ISL_2677209	P.1
hCoV-19/Brazil/SC-FIOCRUZ-9726/2021	EPI_ISL_2677188	P.1
hCoV-19/Brazil/SC-FIOCRUZ-9727/2021	EPI_ISL_2677201	P.1
hCoV-19/Brazil/SC-FIOCRUZ-9728/2021	EPI_ISL_2677176	P.1
hCoV-19/Brazil/SC-FIOCRUZ-9729/2021	EPI_ISL_2677212	P.1
hCoV-19/Brazil/SC-FIOCRUZ-9730/2021	EPI_ISL_2677216	P.1
hCoV-19/Brazil/SC-FIOCRUZ-9731/2021	EPI_ISL_2038928	P.1
hCoV-19/Brazil/SC-FIOCRUZ-9732/2021	EPI_ISL_2677195	P.1
hCoV-19/Brazil/SC-FIOCRUZ-9733/2021	EPI_ISL_2677179	P.1
hCoV-19/Brazil/SC-FIOCRUZ-9735/2021	EPI_ISL_2677185	P.1
hCoV-19/Brazil/SC-FIOCRUZ-9736/2021	EPI_ISL_2677199	P.1
hCoV-19/Brazil/SC-FIOCRUZ-9737/2021	EPI_ISL_2677178	P.1
hCoV-19/Brazil/SC-FIOCRUZ-9738/2021	EPI_ISL_2677182	P.1
hCoV-19/Brazil/SC-FIOCRUZ-9740/2021	EPI_ISL_2677180	P.1
hCoV-19/Brazil/SC-FIOCRUZ-9742/2021	EPI_ISL_2677203	P.1
hCoV-19/Brazil/SC-FIOCRUZ-9743/2021	EPI_ISL_2677204	P.1
hCoV-19/Brazil/SC-FIOCRUZ-9744/2021	EPI_ISL_2677208	P.1
hCoV-19/Brazil/SC-FIOCRUZ-9746/2021	EPI_ISL_2677197	P.1
hCoV-19/Brazil/SC-FIOCRUZ-9749/2021	EPI_ISL_2677184	P.1
hCoV-19/Brazil/SC-FIOCRUZ-9750/2021	EPI_ISL_2677193	P.1
hCoV-19/Brazil/SC-FIOCRUZ-9753/2021	EPI_ISL_2677207	P.1
hCoV-19/Brazil/SC-FIOCRUZ-9754/2021	EPI_ISL_2677181	P.1
hCoV-19/Brazil/SC-FIOCRUZ-9755/2021	EPI_ISL_2677196	P.1
hCoV-19/Brazil/SC-FIOCRUZ-9756/2021	EPI_ISL_2677202	P.1
hCoV-19/Brazil/SC-FIOCRUZ-9757/2021	EPI_ISL_2677198	P.1
hCoV-19/Brazil/SC-FIOCRUZ-9758/2021	EPI_ISL_2677187	P.1
hCoV-19/Brazil/SC-FIOCRUZ-9759/2021	EPI_ISL_2677213	P.1
hCoV-19/Brazil/SC-FIOCRUZ-9761/2021	EPI_ISL_2677175	P.1
hCoV-19/Brazil/SC-FIOCRUZ-9762/2021	EPI_ISL_2677186	P.1
hCoV-19/Brazil/SC-FIOCRUZ-9764/2021	EPI_ISL_2677205	P.1
hCoV-19/Brazil/SC-FIOCRUZ-9765/2021	EPI_ISL_2677189	P.1
hCoV-19/Brazil/SC-FUNED-01-741/2021	EPI_ISL_2293004	P.1
hCoV-19/Brazil/SC-FUNED-05-386/2021	EPI_ISL_2293005	P.1
hCoV-19/Brazil/SC-FUNED-14457/2021	EPI_ISL_2249402	P.1
hCoV-19/Brazil/SC-FUNED-16-786/2021	EPI_ISL_2293000	P.1
hCoV-19/Brazil/SC-FUNED-17-507/2021	EPI_ISL_2249393	P.1
hCoV-19/Brazil/SC-FUNED-19337/2021	EPI_ISL_2249398	P.1
hCoV-19/Brazil/SC-FUNED-19-843/2021	EPI_ISL_2293001	P.1
hCoV-19/Brazil/SC-FUNED-37-398/2021	EPI_ISL_2293006	P.1
hCoV-19/Brazil/SC-FUNED-38-606/2021	EPI_ISL_2249394	P.1
hCoV-19/Brazil/SC-FUNED-420518708/2021	EPI_ISL_2308370	P.1
hCoV-19/Brazil/SC-FUNED-420523624/2021	EPI_ISL_2292998	P.1
hCoV-19/Brazil/SC-FUNED-420530217/2021	EPI_ISL_2292999	P.1
hCoV-19/Brazil/SC-FUNED-420579391/2021	EPI_ISL_4600578	P.1
hCoV-19/Brazil/SC-FUNED-420583694/2021	EPI_ISL_4600569	P.1
hCoV-19/Brazil/SC-FUNED-420584882/2021	EPI_ISL_4600580	P.1
hCoV-19/Brazil/SC-FUNED-420592762/2021	EPI_ISL_4600573	P.1
hCoV-19/Brazil/SC-FUNED-420595140/2021	EPI_ISL_4675985	P.1
hCoV-19/Brazil/SC-FUNED-420603428/2021	EPI_ISL_4600570	P.1
hCoV-19/Brazil/SC-FUNED-420613107/2021	EPI_ISL_4600568	P.1
hCoV-19/Brazil/SC-FUNED-420614379/2021	EPI_ISL_4600581	P.1
hCoV-19/Brazil/SC-FUNED-420622188/2021	EPI_ISL_4600579	P.1
hCoV-19/Brazil/SC-FUNED-51220/2021	EPI_ISL_2249401	P.1
hCoV-19/Brazil/SC-FUNED-58-753/2021	EPI_ISL_2293002	P.1
hCoV-19/Brazil/SC-FUNED-69-825/2021	EPI_ISL_4600577	P.1
hCoV-19/Brazil/SC-FUNED-71413/2021	EPI_ISL_2249403	P.1
hCoV-19/Brazil/SC-FUNED-71-713/2021	EPI_ISL_2293003	P.1
hCoV-19/Brazil/SC-FUNED-88-659/2021	EPI_ISL_2249395	P.1
hCoV-19/Brazil/SC-FUNED-94-506/2021	EPI_ISL_2249392	P.1
hCoV-19/Brazil/SC-LNN00682/2021	EPI_ISL_2101723	P.1
hCoV-19/Brazil/SP-1771/2021	EPI_ISL_1171648	P.1
hCoV-19/Brazil/SP-1772/2021	EPI_ISL_1171649	P.1
hCoV-19/Brazil/SP-2313/2021	EPI_ISL_1628346	P.1.1
hCoV-19/Brazil/SP-2389/2020	EPI_ISL_1821208	P.1.14
hCoV-19/Brazil/SP-2393/2021	EPI_ISL_2003113	P.1
hCoV-19/Brazil/SP-999/2021	EPI_ISL_875688	P.1
hCoV-19/Brazil/SP-L112-CD4087/2020	EPI_ISL_2344299	P.1
hCoV-19/Brazil/SC-UFSC-161/2021	EPI_ISL_7743984	P.1
hCoV-19/Brazil/SC-UFSC-138/2021	EPI_ISL_7743985	P.1
hCoV-19/Brazil/SC-UFSC-148/2021	EPI_ISL_7743986	P.1
hCoV-19/Brazil/SC-UFSC-174/2021	EPI_ISL_7743987	P.1
hCoV-19/Brazil/SC-UFSC-175/2021	EPI_ISL_7743988	P.1
hCoV-19/Brazil/SC-UFSC-129/2021	EPI_ISL_7743989	P.1
hCoV-19/Brazil/SC-UFSC-136/2021	EPI_ISL_7743990	P.1
hCoV-19/Brazil/SC-UFSC-141/2021	EPI_ISL_7743991	P.1
hCoV-19/Brazil/SC-UFSC-114/2021	EPI_ISL_7743992	P.1
hCoV-19/Brazil/SC-UFSC-115/2021	EPI_ISL_7743993	P.1
hCoV-19/Brazil/SC-UFSC-116/2021	EPI_ISL_7743994	P.1
hCoV-19/Brazil/SC-UFSC-117/2021	EPI_ISL_7743995	P.1
hCoV-19/Brazil/SC-UFSC-118/2021	EPI_ISL_7743996	P.1
hCoV-19/Brazil/SC-UFSC-119/2021	EPI_ISL_7743997	P.1
hCoV-19/Brazil/SC-UFSC-137/2021	EPI_ISL_7743998	P.1
hCoV-19/Brazil/SC-UFSC-139/2021	EPI_ISL_7743999	P.1
hCoV-19/Brazil/SC-UFSC-140/2021	EPI_ISL_7744000	P.1
hCoV-19/Brazil/SC-UFSC-142/2021	EPI_ISL_7744001	P.1
hCoV-19/Brazil/SC-UFSC-144/2021	EPI_ISL_7744002	P.1
hCoV-19/Brazil/SC-UFSC-147/2021	EPI_ISL_7744003	P.1
hCoV-19/Brazil/SC-UFSC-149/2021	EPI_ISL_7744004	P.1
hCoV-19/Brazil/SC-UFSC-150/2021	EPI_ISL_7744005	P.1
hCoV-19/Brazil/SC-UFSC-151/2021	EPI_ISL_7744006	P.1
hCoV-19/Brazil/SC-UFSC-152/2021	EPI_ISL_7744007	P.1
hCoV-19/Brazil/SC-UFSC-155/2021	EPI_ISL_7744008	P.1
hCoV-19/Brazil/SC-UFSC-157/2021	EPI_ISL_7744009	P.1
hCoV-19/Brazil/SC-UFSC-158/2021	EPI_ISL_7744010	P.1
hCoV-19/Brazil/SC-UFSC-159/2021	EPI_ISL_7744011	P.1
hCoV-19/Brazil/SC-UFSC-160/2021	EPI_ISL_7744012	P.1
hCoV-19/Brazil/SC-UFSC-165/2021	EPI_ISL_7744013	P.1
hCoV-19/Brazil/SC-UFSC-167/2021	EPI_ISL_7744014	P.1
hCoV-19/Brazil/SC-UFSC-168/2021	EPI_ISL_7744015	P.1
hCoV-19/Brazil/SC-UFSC-169/2021	EPI_ISL_7744016	P.1
hCoV-19/Brazil/SC-UFSC-170/2021	EPI_ISL_7744017	P.1
hCoV-19/Brazil/SC-UFSC-172/2021	EPI_ISL_7744018	P.1
hCoV-19/Brazil/SC-UFSC-173/2021	EPI_ISL_7744019	P.1
hCoV-19/Brazil/SC-UFSC-176/2021	EPI_ISL_7744020	P.1
hCoV-19/Brazil/SC-UFSC-180/2021	EPI_ISL_7744021	P.1
hCoV-19/Brazil/SC-UFSC-182/2021	EPI_ISL_7744022	P.1
hCoV-19/Brazil/SC-UFSC-109/2021	EPI_ISL_7744023	P.1
hCoV-19/Brazil/SC-UFSC-112/2021	EPI_ISL_7744024	P.1
hCoV-19/Brazil/SC-UFSC-162/2021	EPI_ISL_7744025	P.1
hCoV-19/Brazil/SC-UFSC-130/2021	EPI_ISL_7744026	P.1
hCoV-19/Brazil/SC-UFSC-132/2021	EPI_ISL_7744027	P.1
hCoV-19/Brazil/SC-UFSC-134/2021	EPI_ISL_7744028	P.1
hCoV-19/Brazil/SC-UFSC-127/2021	EPI_ISL_7744029	P.1
hCoV-19/Brazil/SC-UFSC-185/2021	EPI_ISL_7744030	P.1
hCoV-19/Brazil/SC-UFSC-211/2021	EPI_ISL_7744031	P.1
hCoV-19/Brazil/SC-UFSC-135/2021	EPI_ISL_7744032	P.1
hCoV-19/Brazil/SC-UFSC-193/2021	EPI_ISL_7744033	P.1
hCoV-19/Brazil/SC-UFSC-183/2021	EPI_ISL_7744034	P.1
hCoV-19/Brazil/SC-UFSC-197/2021	EPI_ISL_7744035	P.1
hCoV-19/Brazil/SC-UFSC-120/2021	EPI_ISL_7744036	P.1.2
hCoV-19/Brazil/SC-UFSC-194/2021	EPI_ISL_7744037	P.1.2
hCoV-19/Brazil/SC-UFSC-181/2021	EPI_ISL_7744038	P.1
hCoV-19/Brazil/SC-UFSC-206/2021	EPI_ISL_7744039	P.1
hCoV-19/Brazil/SC-UFSC-200/2021	EPI_ISL_7744040	P.1
hCoV-19/Brazil/SC-UFSC-196/2021	EPI_ISL_7744041	P.1
hCoV-19/Brazil/SC-UFSC-123/2021	EPI_ISL_7744042	P.1
hCoV-19/Brazil/SC-UFSC-122/2021	EPI_ISL_7744043	P.1
hCoV-19/Brazil/SC-UFSC-209/2021	EPI_ISL_7744044	P.1
hCoV-19/Brazil/SC-UFSC-195/2021	EPI_ISL_7744045	P.1
hCoV-19/Brazil/SC-UFSC-126/2021	EPI_ISL_7744047	P.1
hCoV-19/Brazil/SC-UFSC-164/2021	EPI_ISL_7744048	P.1
hCoV-19/Brazil/SC-UFSC-125/2021	EPI_ISL_7744049	P.1
hCoV-19/Brazil/SC-UFSC-177/2021	EPI_ISL_7744050	P.1
hCoV-19/Brazil/SC-UFSC-101/2021	EPI_ISL_7744059	P.1
hCoV-19/Brazil/SC-UFSC-102/2021	EPI_ISL_7744063	P.1
hCoV-19/Brazil/SC-UFSC-124/2021	EPI_ISL_7744068	P.1
hCoV-19/Brazil/SC-UFSC-192/2021	EPI_ISL_7744076	P.1
hCoV-19/Brazil/SC-UFSC-207/2021	EPI_ISL_7744080	P.1
hCoV-19/Brazil/SC-UFSC-146/2021	EPI_ISL_7744086	P.1
hCoV-19/Brazil/SC-UFSC-113/2021	EPI_ISL_7744088	P.1
hCoV-19/Brazil/SC-UFSC-171/2021	EPI_ISL_7744091	P.1
hCoV-19/Brazil/SC-UFSC-105/2021	EPI_ISL_7744094	P.1
hCoV-19/Brazil/SC-UFSC-210/2021	EPI_ISL_7744095	P.1
hCoV-19/Brazil/SC-UFSC-202/2021	EPI_ISL_7744096	P.1
hCoV-19/Brazil/SC-UFSC-106/2021	EPI_ISL_7744098	P.1
hCoV-19/Brazil/SC-UFSC-187/2021	EPI_ISL_7744099	P.1
hCoV-19/Brazil/SC-UFSC-133/2021	EPI_ISL_7744100	P.1.2
hCoV-19/Brazil/SC-UFSC-111/2021	EPI_ISL_7744101	P.1
hCoV-19/Brazil/SC-UFSC-198/2021	EPI_ISL_7744102	P.1
hCoV-19/Brazil/SC-UFSC-178/2021	EPI_ISL_7744105	P.1
hCoV-19/Brazil/SC-UFSC-103/2021	EPI_ISL_7744109	P.1
hCoV-19/Brazil/SC-UFSC-208/2021	EPI_ISL_7744116	P.1
hCoV-19/Brazil/SC-UFSC-128/2021	EPI_ISL_7744119	P.1
hCoV-19/Brazil/SC-UFSC-131/2021	EPI_ISL_7744121	P.1
hCoV-19/Brazil/SC-UFSC-145/2021	EPI_ISL_7744126	P.1
hCoV-19/Brazil/SC-UFSC-179/2021	EPI_ISL_7744127	P.1.1
hCoV-19/Brazil/SC-UFSC-190/2021	EPI_ISL_7744128	P.1
